# Genomic insights into the comorbidity between type 2 diabetes and schizophrenia

**DOI:** 10.1101/2023.10.16.23297073

**Authors:** Ana Luiza Arruda, Golam M. Khandaker, Andrew P. Morris, George Davey Smith, Laura M. Huckins, Eleftheria Zeggini

## Abstract

Multimorbidity represents an increasingly important public health challenge with far-reaching implications for health management and policy. Mental health and metabolic diseases have a well-established epidemiological association. In this study, we investigate the genetic intersection between type 2 diabetes and schizophrenia. We use Mendelian randomization to examine potential causal relationships between the two conditions and related endophenotypes. We report no compelling evidence that type 2 diabetes genetic liability potentially causally influences schizophrenia risk and *vice versa*. Our findings show that increased body mass index (BMI) has a protective effect against schizophrenia, in contrast to the well-known risk-increasing effect of BMI on type 2 diabetes risk. We identify evidence of colocalization of association signals for these two conditions at 11 genomic loci, six of which have opposing directions of effect for type 2 diabetes and schizophrenia. To elucidate these colocalizing signals, we integrate multi-omics data from bulk and single-cell gene expression studies, along with functional information. We identify high-confidence effector genes and find that they are enriched for homeostasis and lipid-related pathways. We also highlight drug repurposing opportunities including N-methyl-D-aspartate (NMDA) receptor antagonists. Our findings provide insights into shared biological mechanisms for type 2 diabetes and schizophrenia, highlighting common factors that influence the risk of the two conditions in opposite directions and shedding light on the complex nature of this comorbidity.
