## Supplemental table 1 for "Genomic insights into the comorbidity between type 2 diabetes and schizophrenia"

### Sheet: Sheet1
Table S1: Genetic correlation analysis between type 2 diabetes (T2D) and schizophrenia (SCZ) using LD score regression.
rg = genetic correlation, se = standard error, p = p-value
p1	p2	rg	se	p
T2D.european	SCZ.european	-0.0496	0.019318	0.010258
T2D.european	SCZ.multiancestry	-0.0474	0.017809	0.0077672
T2D.multiancestry	SCZ.european	-0.0319	0.017103	0.062145
T2D.multiancestry	SCZ.multiancestry	-0.0361	0.015824	0.022553
