## Supplemental table 2 for "Genomic insights into the comorbidity between type 2 diabetes and schizophrenia"

### Sheet: MR_multiancestry
Table S2A: Causal inference analysis between type 2 diabetes (T2D), schizophrenia (SCZ) and related traits using Mendelian randomization.
nsnp = number of SNPs, se= standard error, pval = p-value, OR = odds ratio, lci95 = lower bound of 95% confidence interval, uci95 = upper bound of 95% confidence interval, p.adj.fdr = adjusted p-value
Significant results of the inverse variance weighted method after multiple testing correction are highlighted in blue.
exposure	outcome	nsnp	Fstat	Inverse variance weighted										Weighted median							MR Egger
				beta	se	pval	OR	OR_lci95	OR_uci95	Q	Q_df	Q_pval	p.adj.fdr_Inverse variance weighted	beta	se	pval	OR	OR_lci95	OR_uci95	p.adj.fdr	beta	se	pval	OR	OR_lci95	OR_uci95	Q	Q_df	Q_pval	plt.egger_intercept	plt.pval	plt.se	p.adj.fdr
T2D.multiancestry	ADHD	175	90.1085	0.0896366	0.0277468	0.00123564	1.09378	1.03588	1.15491	319.158	190	1.30751e-08	0.00741385	0.0734929	0.0344012	0.0326512	1.07626	1.00608	1.15133	0.195907	0.0152318	0.0638115	0.811596	1.01535	0.895979	1.15062	316.354	189	1.7974e-08	0.00455648	0.197144	0.00352044	0.973916
T2D.multiancestry	AnorexiaNervosa	177	90.6647	2.85729e-06	0.0271247	0.999916	1	0.948227	1.05461	313.345	192	7.29678e-08	0.999916	-0.0449552	0.0366755	0.22029	0.95604	0.889728	1.02729	0.660871	-0.00144959	0.062857	0.981625	0.998551	0.882806	1.12947	313.344	191	5.64748e-08	8.93189e-05	0.979579	0.00348489	0.981625
T2D.multiancestry	Autism	178	89.884	0.0302331	0.0247304	0.221515	1.03069	0.981927	1.08188	258.806	195	0.00150636	0.664546	-0.0253187	0.033496	0.449726	0.974999	0.913044	1.04116	0.674588	-0.053589	0.0572643	0.35053	0.947822	0.847193	1.0604	255.345	194	0.00205943	0.00513945	0.10656	0.0031698	0.701061
T2D.multiancestry	BipolarDisorder	182	89.8262	0.00775484	0.020159	0.700471	1.00778	0.968742	1.0484	402.68	201	1.32662e-15	0.999916	0.0137308	0.025674	0.59278	1.01383	0.964071	1.06615	0.711335	-0.011263	0.0451981	0.803469	0.9888	0.904972	1.08039	402.235	200	1.0416e-15	0.00118583	0.638623	0.00252121	0.973916
T2D.multiancestry	Depression	178	90.3874	-9.28771e-05	0.00933865	0.992065	0.999907	0.981772	1.01838	392.303	196	3.18374e-15	0.999916	0.00167774	0.0109229	0.877927	1.00168	0.980462	1.02336	0.877927	-0.0250076	0.0205852	0.225899	0.975303	0.936735	1.01546	388.631	195	5.69561e-15	0.00156552	0.176234	0.00115335	0.677696
T2D.multiancestry	SCZ.multiancestry	182	89.8262	-0.00525171	0.0208906	0.801512	0.994762	0.954854	1.03634	691.402	201	4.38451e-55	0.999916	-0.0161333	0.0209058	0.440285	0.983996	0.944491	1.02515	0.674588	-0.0788955	0.0461897	0.089174	0.924137	0.844148	1.0117	680.558	200	1.11953e-53	0.00461314	0.0757451	0.00258411	0.535044
SCZ.multiancestry	2hGlu	206	45.0057	0.00780365	0.0129508	0.546802	1.00783	0.982574	1.03374	241.193	205	0.042321	0.695929	0.00776395	0.0186229	0.676749	1.00779	0.971672	1.04526	0.728806	0.0367345	0.0511308	0.473306	1.03742	0.938491	1.14677	240.789	204	0.0396625	-0.00176421	0.559222	0.00301596	0.994593
SCZ.multiancestry	FG	206	45.0057	-0.000255801	0.00327779	0.937796	0.999744	0.993342	1.00619	352.813	205	6.24285e-10	0.937796	0.00186926	0.00394212	0.635375	1.00187	0.99416	1.00964	0.728806	-0.0136825	0.0131071	0.297766	0.986411	0.961393	1.01208	350.888	204	7.14839e-10	0.000814891	0.291315	0.000770231	0.994593
SCZ.multiancestry	FI	206	45.0057	0.000734069	0.00354424	0.835919	1.00073	0.993807	1.00771	321.103	205	3.8724e-07	0.914797	0.00197853	0.0044032	0.653188	1.00198	0.99337	1.01067	0.728806	0.000672377	0.0142383	0.962381	1.00067	0.973133	1.02899	321.103	204	3.05853e-07	3.73234e-06	0.996434	0.000834152	0.994593
SCZ.multiancestry	HbA1c	206	45.0057	-0.00491452	0.00222644	0.0272901	0.995098	0.990765	0.999449	295.709	205	3.41599e-05	0.191031	-0.00536029	0.00289458	0.0640491	0.994654	0.989027	1.00031	0.179337	-0.00327014	0.00879803	0.710509	0.996735	0.979695	1.01407	295.655	204	2.83143e-05	-0.000100064	0.846977	0.000517871	0.994593
SCZ.multiancestry	T2D.multiancestry	179	45.3347	-0.0179032	0.0141962	0.207262	0.982256	0.955302	1.00997	649.103	178	8.1368e-55	0.420023	-0.0180165	0.012615	0.15324	0.982145	0.958159	1.00673	0.282202	-0.064333	0.0591412	0.278168	0.937693	0.835062	1.05294	646.713	177	1.01422e-54	0.0027904	0.41974	0.00345023	0.994593
SCZ.multiancestry	BMI	205	45.0219	-0.0218889	0.00736806	0.00297039	0.978349	0.964322	0.99258	1860.8	204	6.9766e-265	0.0415855	-0.0257109	0.0050347	3.27775e-07	0.974617	0.965047	0.984282	4.58884e-06	0.0147166	0.0284317	0.605292	1.01483	0.95982	1.07298	1844.66	203	3.07108e-262	-0.00224154	0.184076	0.00168177	0.994593
SCZ.multiancestry	body_fat_percentage	152	44.6182	-0.00569525	0.00654987	0.384563	0.994321	0.981638	1.00717	821.861	151	7.78188e-93	0.631543	-0.0116247	0.0052207	0.0259701	0.988443	0.97838	0.998609	0.0908955	0.0040763	0.0234128	0.862017	1.00408	0.959049	1.05123	820.827	150	5.06598e-93	-0.000618013	0.66432	0.00142132	0.994593
SCZ.multiancestry	whole_body_fat_mass	152	44.6182	-0.0113456	0.00835908	0.174694	0.988719	0.972652	1.00505	805.996	151	5.09797e-90	0.420023	-0.00933723	0.00698681	0.181416	0.990706	0.977232	1.00437	0.282202	-0.00813126	0.0298976	0.786019	0.991902	0.935447	1.05176	805.928	150	2.25347e-90	-0.000203292	0.910968	0.00181499	0.994593
SCZ.multiancestry	WHR	205	45.0219	-0.010715	0.00630688	0.089331	0.989342	0.977188	1.00165	1263.97	204	3.19491e-152	0.416878	-0.00769901	0.0049008	0.11619	0.992331	0.982844	1.00191	0.271109	0.0100469	0.0244007	0.680958	1.0101	0.962926	1.05958	1259.16	203	9.66606e-152	-0.00127221	0.379445	0.00144431	0.994593
2hGlu	SCZ.multiancestry	12	59.2871	-0.0117571	0.0849588	0.889936	0.988312	0.836711	1.16738	59.3324	11	1.23332e-08	0.889936	-0.0551327	0.0495261	0.26562	0.94636	0.858813	1.04283	0.53124	-0.0651834	0.242684	0.793702	0.936896	0.582257	1.50754	59.0022	10	5.59514e-09	0.00410692	0.817761	0.0173599	0.85997
FG	SCZ.multiancestry	66	124.089	-0.119454	0.0685814	0.0815464	0.887405	0.77579	1.01508	129.214	65	3.78984e-06	0.38055	-0.103918	0.0744863	0.162976	0.901299	0.77887	1.04297	0.53124	-0.134303	0.129869	0.304963	0.874325	0.677839	1.12777	129.178	64	2.64592e-06	0.000405074	0.893003	0.00299962	0.682536
FI	SCZ.multiancestry	35	52.1048	-0.168086	0.173089	0.331499	0.845281	0.602095	1.18669	116.773	34	5.23521e-11	0.760911	-0.00569358	0.154206	0.970547	0.994323	0.734961	1.34521	0.970547	-0.0236597	0.56462	0.966828	0.976618	0.322931	2.95352	116.517	33	3.0021e-11	-0.00246589	0.789509	0.00916261	0.966828
HbA1c	SCZ.multiancestry	70	104.804	0.0299938	0.127136	0.813496	1.03045	0.803167	1.32205	249.808	69	2.63849e-22	0.876072	0.137225	0.110294	0.213433	1.14709	0.924086	1.4239	0.53124	0.399429	0.23386	0.0922007	1.49097	0.942767	2.35795	237.607	68	1.18669e-20	-0.00713607	0.0659933	0.00381904	0.258162
T2D.multiancestry	SCZ.multiancestry	202	89.8262	-0.00525171	0.0208906	0.801512	0.994762	0.954854	1.03634	691.402	201	4.38451e-55	0.876072	-0.0161333	0.0205038	0.431375	0.983996	0.945236	1.02435	0.603924	-0.0788955	0.0461897	0.089174	0.924137	0.844148	1.0117	680.558	200	1.11953e-53	0.00461314	0.0757451	0.00258411	0.258162
BMI	SCZ.multiancestry	527	70.5198	-0.208198	0.0494028	2.50557e-05	0.812046	0.737103	0.894609	2340.21	526	2.4917e-226	0.000350779	-0.0574697	0.04653	0.21679	0.944151	0.861855	1.0343	0.53124	0.281054	0.13711	0.0408768	1.32452	1.01239	1.73289	2276.98	525	4.93992e-216	-0.00841173	0.000150546	0.00220313	0.227386
body_fat_percentage	SCZ.multiancestry	199	55.8154	-0.0612246	0.0885196	0.489157	0.940612	0.79079	1.11882	926.546	198	1.52658e-94	0.760911	-0.0260988	0.0806217	0.74615	0.974239	0.831838	1.14102	0.807584	0.245824	0.298373	0.411004	1.27867	0.712491	2.29478	921.117	197	5.98566e-94	-0.00495576	0.282554	0.00459911	0.682536
whole_body_fat_mass	SCZ.multiancestry	216	59.0094	-0.0549496	0.0636323	0.387836	0.946533	0.835547	1.07226	983.341	215	1.46481e-98	0.760911	-0.0499988	0.0585941	0.393489	0.951231	0.848027	1.06699	0.603924	0.166648	0.180286	0.356345	1.18134	0.829681	1.68204	975.478	214	1.48711e-97	-0.00480277	0.190463	0.00365682	0.682536
WHR	SCZ.multiancestry	340	64.7251	-0.147024	0.057965	0.0111991	0.863273	0.770562	0.96714	1338.83	339	1.03938e-118	0.078394	-0.113178	0.0529751	0.0326439	0.892992	0.804923	0.990697	0.449061	0.0423262	0.165703	0.798544	1.04323	0.753932	1.44355	1332.96	338	4.69047e-118	-0.00324834	0.223449	0.00266335	0.85997
ADHD	T2D.multiancestry	8	35.2539	0.0729193	0.0239549	0.00233433	1.07564	1.02631	1.12735	7.84781	7	0.346205	0.0116717	0.0783057	0.0321003	0.0147113	1.08145	1.01551	1.15168	0.0245188	0.187839	0.121594	0.173345	1.20664	0.950769	1.53137	6.79494	6	0.340228	-0.0103838	0.372179	0.0107693	0.648983
AnorexiaNervosa	T2D.multiancestry	4	31.8955	0.115403	0.0510397	0.0237566	1.12233	1.01548	1.24041	7.23223	3	0.0648528	0.0593916	0.106793	0.0427311	0.0124482	1.1127	1.02331	1.20991	0.0245188	0.333949	0.461146	0.544214	1.39647	0.565584	3.44801	6.49106	2	0.0389479	-0.0189101	0.679873	0.039571	0.648983
Autism	T2D.multiancestry	1	35.7726	-0.00313492	0.0626984	0.960122	0.99687	0.881594	1.12722				0.960122
BipolarDisorder	T2D.multiancestry	45	38.7438	-0.0390006	0.0218985	0.0749171	0.96175	0.921344	1.00393	126.187	44	7.26345e-10	0.124862	-0.0756777	0.0224014	0.000729481	0.927115	0.887289	0.968728	0.00364741	-0.0677675	0.109104	0.537796	0.934478	0.754566	1.15729	125.975	43	4.48113e-10	0.00198275	0.789016	0.00736366	0.648983
Depression	T2D.multiancestry	39	38.9194	0.0608409	0.0518516	0.240648	1.06273	0.960033	1.17641	101.691	38	1.01722e-07	0.240648	0.107865	0.0536128	0.0442283	1.1139	1.00279	1.23732	0.0552853	0.143441	0.312568	0.648983	1.15424	0.625507	2.1299	101.494	37	6.4151e-08	-0.00246605	0.790135	0.00919929	0.648983
SCZ.multiancestry	T2D.multiancestry	179	45.3347	-0.0179032	0.0141962	0.207262	0.982256	0.955302	1.00997	649.103	178	8.1368e-55	0.240648	-0.0180165	0.0128273	0.160159	0.982145	0.95776	1.00715	0.160159	-0.064333	0.0591412	0.278168	0.937693	0.835062	1.05294	646.713	177	1.01422e-54	0.0027904	0.41974	0.00345023	0.648983

### Sheet: MR_Steiger_filtered
Table S2B: Steiger-filtered resultas ad sensitivity analysis of causal inference analysis between type 2 diabetes (T2D), schizophrenia (SCZ) and related traits using Mendelian randomization.
nsnp = number of SNPs, se= standard error, pval = p-value, OR = odds ratio, lci95 = lower bound of 95% confidence interval, uci95 = upper bound of 95% confidence interval, p.adj.fdr = adjusted p-value
Significant results of the inverse variance weighted method after multiple testing correction are highlighted in blue.
exposure	outcome	nsnp	Fstat	Inverse variance weighted										Weighted median							MR Egger
				beta	se	pval	OR	OR_lci95	OR_uci95	Q	Q_df	Q_pval	p.adj.fdr_Inverse variance weighted	beta	se	pval	OR	OR_lci95	OR_uci95	p.adj.fdr	beta	se	pval	OR	OR_lci95	OR_uci95	Q	Q_df	Q_pval	plt.egger_intercept	plt.pval	plt.se	p.adj.fdr
T2D.multiancestry	ADHD	21	322.848	0.0349465	0.0349786	0.317754	1.03556	0.966947	1.10905	8.74148	20	0.985713	0.476631	0.0408717	0.0490456	0.404653	1.04172	0.946241	1.14683	0.655678	0.0996392	0.109016	0.372178	1.10477	0.892229	1.36795	8.34891	19	0.982803	-0.00650244	0.53841	0.0103782	0.558267
T2D.multiancestry	AnorexiaNervosa	26	287.857	-0.0350569	0.0329833	0.287841	0.96555	0.905105	1.03003	13.7085	25	0.966579	0.476631	-0.0694382	0.0474208	0.143112	0.932918	0.850116	1.02378	0.655678	-0.113444	0.0994248	0.265127	0.892754	0.734683	1.08484	13.0101	24	0.965954	0.00750227	0.41155	0.00897689	0.558267
T2D.multiancestry	Autism	17	367.678	-0.0443633	0.0373187	0.234531	0.956606	0.889134	1.0292	3.0235	16	0.999821	0.476631	-0.0511173	0.0468574	0.275312	0.950167	0.866791	1.04156	0.655678	-0.0968622	0.129713	0.466764	0.907681	0.703913	1.17044	2.84491	15	0.999711	0.00566892	0.678584	0.0134144	0.560117
T2D.multiancestry	BipolarDisorder	150	108.587	-0.00769696	0.0178274	0.665923	0.992333	0.958258	1.02762	209.181	149	0.000841757	0.665923	0.00416654	0.0249629	0.867441	1.00418	0.956226	1.05453	0.900013	0.00612412	0.0411048	0.881766	1.00614	0.928262	1.09056	208.984	148	0.000719439	-0.000929683	0.709375	0.00248969	0.881766
T2D.multiancestry	Depression	162	102.33	-0.00459125	0.00721424	0.524506	0.995419	0.981443	1.00959	178.999	161	0.157513	0.629407	0.00140521	0.011184	0.900013	1.00141	0.979694	1.0236	0.900013	-0.016889	0.0163902	0.304363	0.983253	0.952168	1.01535	178.22	160	0.154052	0.000815941	0.404516	0.000976244	0.558267
T2D.multiancestry	SCZ.multiancestry	77	156.832	-0.0217236	0.0138292	0.116219	0.978511	0.952344	1.0054	74.1718	76	0.537952	0.476631	-0.0176085	0.0226602	0.437118	0.982546	0.939862	1.02717	0.655678	-0.0639637	0.0334324	0.0595363	0.938039	0.878542	1.00157	72.246	75	0.568691	0.00346834	0.169326	0.00249928	0.357218
SCZ.multiancestry	2hGlu	150	48.3164	0.00809322	0.0135028	0.548923	1.00813	0.981796	1.03516	67.7348	149	1	0.64041	0.00833183	0.019766	0.673374	1.00837	0.970048	1.0482	0.725172	0.0348319	0.0511181	0.496683	1.03545	0.936731	1.14456	67.4407	148	1	-0.00170572	0.588401	0.00314511	0.941325
SCZ.multiancestry	FG	204	45.1177	0.00142829	0.00299826	0.633808	1.00143	0.995562	1.00733	290.012	203	5.83741e-05	0.682563	0.00191877	0.00404454	0.635208	1.00192	0.994009	1.00989	0.725172	-0.017034	0.0119106	0.154218	0.98311	0.960426	1.00633	286.377	202	8.61596e-05	0.00112208	0.110887	0.000700757	0.539762
SCZ.multiancestry	FI	200	45.3572	0.00197852	0.00329448	0.548136	1.00198	0.995531	1.00847	263.879	199	0.00141222	0.64041	0.00218985	0.00450999	0.627282	1.00219	0.993372	1.01109	0.725172	-0.00242513	0.0131874	0.854282	0.997578	0.972124	1.0237	263.72	198	0.00123288	0.000267603	0.730525	0.000775852	0.96084
SCZ.multiancestry	HbA1c	199	45.263	-0.00394221	0.00201234	0.0501107	0.996066	0.992145	1	226.92	198	0.0776418	0.175387	-0.0050959	0.00288593	0.0774334	0.994917	0.989305	1.00056	0.216813	-0.00486859	0.00788982	0.5379	0.995143	0.979873	1.01065	226.903	197	0.0708411	5.6723e-05	0.903457	0.000467039	0.941325
SCZ.multiancestry	T2D.multiancestry	179	45.3347	-0.0179032	0.0141962	0.207262	0.982256	0.955302	1.00997	649.103	178	8.1368e-55	0.414524	-0.0180165	0.0124279	0.147148	0.982145	0.95851	1.00636	0.294297	-0.064333	0.0591412	0.278168	0.937693	0.835062	1.05294	646.713	177	1.01422e-54	0.0027904	0.41974	0.00345023	0.778872
SCZ.multiancestry	BMI	200	45.1839	-0.0191193	0.00685113	0.00525966	0.981062	0.967976	0.994325	1538.78	199	1.70522e-205	0.0368176	-0.0252631	0.00489315	2.43081e-07	0.975053	0.965747	0.98445	3.40314e-06	0.00502924	0.0264028	0.849127	1.00504	0.954354	1.05842	1531.84	198	1.26018e-204	-0.00148541	0.344754	0.00156841	0.96084
SCZ.multiancestry	body_fat_percentage	149	44.7291	-0.00433526	0.00593794	0.465331	0.995674	0.984153	1.00733	650.997	148	3.26114e-64	0.64041	-0.0116303	0.00519477	0.0251652	0.988437	0.978424	0.998552	0.088078	-0.00322782	0.0211628	0.878983	0.996777	0.956278	1.03899	650.984	147	1.55193e-64	-7.03646e-05	0.956583	0.00129026	0.96084
SCZ.multiancestry	whole_body_fat_mass	147	44.8832	-0.0108871	0.00737715	0.140001	0.989172	0.974972	1.00358	590.889	146	7.90635e-55	0.392004	-0.00929205	0.00680012	0.171797	0.990751	0.977634	1.00404	0.300644	-0.0169282	0.0262876	0.520619	0.983214	0.933838	1.0352	590.656	145	4.26288e-55	0.000385327	0.811061	0.00160892	0.941325
SCZ.multiancestry	WHR	203	45.1381	-0.00807127	0.0059464	0.174674	0.991961	0.980467	1.00359	1105.01	202	2.50881e-124	0.407574	-0.00745841	0.00490965	0.128729	0.992569	0.983064	1.00217	0.294297	0.00113278	0.0230422	0.96084	1.00113	0.956925	1.04738	1104.08	201	1.5691e-124	-0.000565232	0.679675	0.00136692	0.96084
2hGlu	SCZ.multiancestry	12	59.2871	-0.0117571	0.0849588	0.889936	0.988312	0.836711	1.16738	59.3324	11	1.23332e-08	0.889936	-0.0551327	0.0511137	0.280753	0.94636	0.856145	1.04608	0.655091	-0.0651834	0.242684	0.793702	0.936896	0.582257	1.50754	59.0022	10	5.59514e-09	0.00410692	0.817761	0.0173599	0.854756
FG	SCZ.multiancestry	64	127.065	-0.121823	0.0651303	0.061422	0.885305	0.779207	1.00585	112.275	63	0.000134165	0.682531	-0.103949	0.0798693	0.19309	0.901271	0.770672	1.054	0.655091	-0.123361	0.124235	0.324587	0.883945	0.692906	1.12765	112.274	62	9.75958e-05	4.23948e-05	0.988412	0.00290726	0.636147
FI	SCZ.multiancestry	32	53.6877	-0.206073	0.141837	0.146257	0.813774	0.616268	1.07458	67.7509	31	0.000149617	0.682531	-0.0197379	0.155129	0.898754	0.980456	0.723402	1.32885	0.925527	0.0640556	0.45809	0.889728	1.06615	0.434395	2.6167	66.8915	30	0.000124996	-0.00469861	0.539403	0.00756834	0.889728
HbA1c	SCZ.multiancestry	68	106.967	0.103113	0.0952254	0.278885	1.10862	0.919864	1.3361	134.676	67	1.87024e-06	0.727255	0.13729	0.111935	0.220007	1.14716	0.921177	1.42858	0.655091	0.272245	0.177905	0.130726	1.31291	0.9264	1.86068	132.144	66	2.52689e-06	-0.0033051	0.264831	0.00293891	0.366034
T2D.multiancestry	SCZ.multiancestry	77	156.832	-0.0217236	0.0138292	0.116219	0.978511	0.952344	1.0054	74.1718	76	0.537952	0.682531	-0.0176085	0.0222248	0.428191	0.982546	0.940664	1.02629	0.719501	-0.0639637	0.0334324	0.0595363	0.938039	0.878542	1.00157	72.246	75	0.568691	0.00346834	0.169326	0.00249928	0.323966
BMI	SCZ.multiancestry	294	88.5061	0.0395628	0.0329983	0.230554	1.04036	0.975199	1.10987	400.845	293	2.80008e-05	0.727255	0.0354757	0.0482876	0.462536	1.03611	0.942549	1.13896	0.719501	0.232623	0.0872503	0.00810001	1.26191	1.06355	1.49725	393.172	292	6.97822e-05	-0.00372318	0.0176177	0.0015597	0.1134
body_fat_percentage	SCZ.multiancestry	155	60.0744	-0.0167769	0.0618691	0.786262	0.983363	0.871064	1.11014	294.813	154	6.6477e-11	0.889936	-0.0073048	0.0781476	0.925527	0.992722	0.85174	1.15704	0.925527	0.117747	0.203128	0.562989	1.12496	0.755494	1.67511	293.884	153	5.97347e-11	-0.0022485	0.487847	0.0032333	0.788185
whole_body_fat_mass	SCZ.multiancestry	166	64.5819	-0.00875712	0.0456783	0.847967	0.991281	0.906389	1.08412	326.628	165	1.02504e-12	0.889936	-0.0158363	0.0585196	0.786687	0.984288	0.877626	1.10391	0.917801	0.0838966	0.12545	0.504586	1.08752	0.850454	1.39066	325.38	164	9.90445e-13	-0.0021173	0.42884	0.0026695	0.784911
WHR	SCZ.multiancestry	200	78.4956	-0.0356306	0.0352185	0.311681	0.964997	0.900632	1.03396	205.077	199	0.368845	0.727255	-0.0691868	0.0556411	0.213703	0.933152	0.836739	1.04068	0.655091	-0.126461	0.0939195	0.179686	0.881209	0.733049	1.05931	203.956	198	0.370782	0.00175442	0.29813	0.00168178	0.419268
ADHD	T2D.multiancestry	8	35.2539	0.0729193	0.0239549	0.00233433	1.07564	1.02631	1.12735	7.84781	7	0.346205	0.0116717	0.0783057	0.0298032	0.00860342	1.08145	1.02009	1.14651	0.014339	0.187839	0.121594	0.173345	1.20664	0.950769	1.53137	6.79494	6	0.340228	-0.0103838	0.372179	0.0107693	0.648983
AnorexiaNervosa	T2D.multiancestry	4	31.8955	0.115403	0.0510397	0.0237566	1.12233	1.01548	1.24041	7.23223	3	0.0648528	0.0593916	0.106793	0.0404337	0.00826169	1.1127	1.02793	1.20447	0.014339	0.333949	0.461146	0.544214	1.39647	0.565584	3.44801	6.49106	2	0.0389479	-0.0189101	0.679873	0.039571	0.648983
Autism	T2D.multiancestry	1	35.7726	-0.00313492	0.0626984	0.960122	0.99687	0.881594	1.12722				0.960122
BipolarDisorder	T2D.multiancestry	45	38.7438	-0.0390006	0.0218985	0.0749171	0.96175	0.921344	1.00393	126.187	44	7.26345e-10	0.124862	-0.0756777	0.0226072	0.000815412	0.927115	0.886931	0.969119	0.00407706	-0.0677675	0.109104	0.537796	0.934478	0.754566	1.15729	125.975	43	4.48113e-10	0.00198275	0.789016	0.00736366	0.648983
Depression	T2D.multiancestry	39	38.9194	0.0608409	0.0518516	0.240648	1.06273	0.960033	1.17641	101.691	38	1.01722e-07	0.240648	0.107865	0.052557	0.0401369	1.1139	1.00486	1.23476	0.0501711	0.143441	0.312568	0.648983	1.15424	0.625507	2.1299	101.494	37	6.4151e-08	-0.00246605	0.790135	0.00919929	0.648983
SCZ.multiancestry	T2D.multiancestry	179	45.3347	-0.0179032	0.0141962	0.207262	0.982256	0.955302	1.00997	649.103	178	8.1368e-55	0.240648	-0.0180165	0.012052	0.134942	0.982145	0.959217	1.00562	0.134942	-0.064333	0.0591412	0.278168	0.937693	0.835062	1.05294	646.713	177	1.01422e-54	0.0027904	0.41974	0.00345023	0.648983

### Sheet: MR_european
Table S2C: European-descent only sensitivity analysis of causal inference analysis between type 2 diabetes (T2D), schizophrenia (SCZ) and related traits using Mendelian randomization.
nsnp = number of SNPs, se= standard error, pval = p-value, OR = odds ratio, lci95 = lower bound of 95% confidence interval, uci95 = upper bound of 95% confidence interval, p.adj.fdr = adjusted p-value
Significant results of the inverse variance weighted method after multiple testing correction are highlighted in blue.
exposure	outcome	nsnp	Fstat	Inverse variance weighted										Weighted median							MR Egger
				beta	se	pval	OR	OR_lci95	OR_uci95	Q	Q_df	Q_pval	p.adj.fdr_Inverse variance weighted	beta	se	pval	OR	OR_lci95	OR_uci95	p.adj.fdr	beta	se	pval	OR	OR_lci95	OR_uci95	Q	Q_df	Q_pval	plt.egger_intercept	plt.pval	plt.se	p.adj.fdr
T2D.european	ADHD	150	78.3239	0.0981044	0.0245196	6.30594e-05	1.10308	1.05132	1.15738	228.303	149	3.13968e-05	0.000378356	0.0861515	0.0344785	0.0124648	1.08997	1.01875	1.16618	0.0747888	0.0612803	0.0572046	0.285802	1.0632	0.95043	1.18934	227.522	148	2.88741e-05	0.00268122	0.477114	0.00376173	0.857406
T2D.european	AnorexiaNervosa	154	77.7114	0.0451421	0.0232304	0.0519879	1.04618	0.999611	1.09491	214.646	153	0.000749035	0.155964	0.0594471	0.0323508	0.0661246	1.06125	0.996047	1.13072	0.198374	-0.0033349	0.0540831	0.950913	0.996671	0.896428	1.10812	213.264	152	0.000773147	0.00351143	0.322491	0.00353766	0.950913
T2D.european	Autism	154	77.9773	0.0227482	0.021206	0.283393	1.02301	0.98136	1.06643	173.028	153	0.127939	0.340072	-0.00595444	0.0353459	0.86622	0.994063	0.927528	1.06537	0.86622	0.0150267	0.0498574	0.763527	1.01514	0.920633	1.11935	172.995	152	0.116907	0.000561222	0.864259	0.00327731	0.950913
T2D.european	BipolarDisorder	158	78.6695	0.0264724	0.0196364	0.177618	1.02683	0.988057	1.06712	346.249	157	2.70868e-16	0.340072	0.00825594	0.0262849	0.753449	1.00829	0.95766	1.0616	0.86622	-0.00921892	0.0440038	0.834329	0.990823	0.908949	1.08007	344.435	156	2.99756e-16	0.00264875	0.366086	0.00292205	0.950913
T2D.european	Depression	156	79.2882	-0.00857226	0.00788059	0.276697	0.991464	0.976268	1.0069	261.825	155	1.7681e-07	0.340072	-0.00546781	0.0100425	0.58612	0.994547	0.975163	1.01432	0.86622	-0.0104687	0.017493	0.55042	0.989586	0.956232	1.0241	261.8	154	1.34946e-07	0.000142088	0.903431	0.00116919	0.950913
T2D.european	SCZ.european	181	76.2711	0.00586553	0.021318	0.783205	1.00588	0.96472	1.0488	611.829	180	1.9596e-48	0.783205	-0.0284173	0.0236271	0.229076	0.971983	0.927997	1.01805	0.458151	-0.0945334	0.0482714	0.0517404	0.909797	0.827666	1.00008	594.094	179	5.61626e-46	0.0073367	0.0219383	0.00317385	0.310443
SCZ.european	2hGlu	149	44.5729	0.00508294	0.0132886	0.702087	1.0051	0.979256	1.03162	168.752	148	0.116562	0.854755	0.0163993	0.0179338	0.360489	1.01653	0.981424	1.0529	0.631693	0.102864	0.0532814	0.0554597	1.10834	0.998434	1.23035	164.732	147	0.150615	-0.00661079	0.0601908	0.0034904	0.499138
SCZ.european	FG	149	44.5729	0.00123924	0.00296226	0.675695	1.00124	0.995444	1.00707	192.618	148	0.00800584	0.854755	0.00474267	0.00408718	0.245895	1.00475	0.996737	1.01284	0.631693	-0.010618	0.0122272	0.386597	0.989438	0.966008	1.01344	191.318	147	0.00817928	0.000796677	0.319187	0.000797062	0.649793
SCZ.european	FI	149	44.5729	0.00185144	0.00380155	0.626243	1.00185	0.994416	1.00935	246.82	148	6.30233e-07	0.854755	0.00223689	0.00452268	0.620887	1.00224	0.993394	1.01116	0.698498	0.0148079	0.0157583	0.348921	1.01492	0.98405	1.04675	245.621	147	6.19558e-07	-0.000868027	0.398224	0.0010245	0.649793
SCZ.european	HbA1c	149	44.5729	-0.00259133	0.00228039	0.255807	0.997412	0.992964	1.00188	207.065	148	0.000975483	0.854755	-0.00188744	0.00305697	0.536956	0.998114	0.992152	1.00411	0.690372	-0.00833347	0.00920718	0.36689	0.991701	0.973965	1.00976	206.483	147	0.000887485	0.000387533	0.520709	0.000601948	0.649793
SCZ.european	T2D.european	149	44.5729	-0.0168422	0.0165255	0.308126	0.983299	0.95196	1.01567	493.012	148	1.11778e-38	0.854755	-0.0121742	0.0151333	0.421128	0.9879	0.959028	1.01764	0.631693	-0.0151358	0.0672326	0.822194	0.984978	0.86337	1.12371	493.01	147	6.08084e-39	-0.000115255	0.979142	0.00440084	0.822194
SCZ.european	BMI	148	44.5724	-0.0143997	0.00829534	0.082585	0.985703	0.969807	1.00186	1609.07	147	3.71501e-244	0.743265	-0.0180526	0.00498908	0.0002964	0.982109	0.972553	0.99176	0.0026676	-0.0155267	0.0324484	0.633006	0.984593	0.923924	1.04925	1609.06	146	1.12363e-244	7.68836e-05	0.971383	0.00213951	0.712132
SCZ.european	body_fat_percentage	103	45.4704	-0.000110376	0.00778195	0.988684	0.99989	0.984754	1.01526	696.872	102	2.32458e-89	0.988684	-0.00527105	0.005377	0.32694	0.994743	0.984314	1.00528	0.631693	-0.0136607	0.0283193	0.630578	0.986432	0.933171	1.04273	695.166	101	1.83224e-89	0.000957439	0.619711	0.00192336	0.712132
SCZ.european	whole_body_fat_mass	103	45.4704	-0.0065749	0.0103783	0.526392	0.993447	0.973443	1.01386	746.305	102	1.30477e-98	0.854755	-0.00636907	0.00739175	0.388882	0.993651	0.979359	1.00815	0.631693	-0.0354734	0.0376954	0.348923	0.965148	0.896411	1.03916	741.634	101	3.62424e-98	0.00204191	0.426993	0.00256017	0.649793
SCZ.european	WHR	148	44.5724	-0.0020739	0.00678263	0.759782	0.997928	0.98475	1.01128	991.163	147	3.29695e-125	0.854755	0.000636707	0.00508826	0.900419	1.00064	0.990707	1.01067	0.900419	0.0208074	0.0264756	0.433195	1.02103	0.969393	1.07541	985.765	146	1.26683e-124	-0.00156084	0.372729	0.00174568	0.649793
2hGlu	SCZ.european	12	59.2871	-0.026299	0.0862693	0.760482	0.974044	0.822516	1.15349	48.8343	11	1.01298e-06	0.975433	-0.0349616	0.0567093	0.537561	0.965642	0.864061	1.07917	0.967609	-0.0301672	0.242475	0.903453	0.970283	0.603253	1.56062	48.8329	10	4.37074e-07	0.000300284	0.986619	0.0174633	0.955756
FG	SCZ.european	68	121.772	-0.138517	0.0813381	0.0885713	0.870648	0.742346	1.02113	139.781	67	4.73445e-07	0.265714	-0.125228	0.0967792	0.195679	0.882295	0.729851	1.06658	0.545167	-0.078402	0.154894	0.614428	0.924593	0.682499	1.25256	139.34	66	3.61561e-07	-0.00157666	0.649111	0.00344937	0.85413
FI	SCZ.european	35	52.1048	-0.168285	0.191757	0.380165	0.845113	0.580347	1.23067	111.786	34	3.20188e-10	0.855371	-0.0282511	0.163373	0.862711	0.972144	0.705773	1.33905	0.997424	-0.0340676	0.609404	0.955756	0.966506	0.292731	3.1911	111.604	33	1.82346e-10	-0.00231558	0.817666	0.00996396	0.955756
HbA1c	SCZ.european	72	103.346	0.0721567	0.14677	0.62298	1.07482	0.806128	1.43308	265.066	71	3.55379e-24	0.975433	0.320478	0.128123	0.0123725	1.37779	1.07182	1.7711	0.111352	0.521349	0.267109	0.0549608	1.6843	0.997818	2.84307	250.799	70	3.52507e-22	-0.0085723	0.0498873	0.00429593	0.164882
T2D.european	SCZ.european	181	76.2711	0.00586553	0.021318	0.783205	1.00588	0.96472	1.0488	611.829	180	1.9596e-48	0.975433	-0.0284173	0.0243036	0.242297	0.971983	0.926768	1.0194	0.545167	-0.0945334	0.0482714	0.0517404	0.909797	0.827666	1.00008	594.094	179	5.61626e-46	0.0073367	0.0219383	0.00317385	0.164882
BMI	SCZ.european	530	70.5479	-0.193201	0.053964	0.000343357	0.824316	0.741581	0.916282	2168.97	529	7.374e-197	0.00309021	-0.00016951	0.0525127	0.997424	0.999831	0.902042	1.10822	0.997424	0.380726	0.149162	0.0109779	1.46335	1.09239	1.96027	2101.47	528	4.08369e-186	-0.00985245	4.43193e-05	0.00239244	0.0988011
body_fat_percentage	SCZ.european	199	55.8154	-0.00306544	0.0995431	0.975433	0.996939	0.82023	1.21172	915.866	198	1.02476e-92	0.975433	-0.0242407	0.0926158	0.793527	0.976051	0.814022	1.17033	0.997424	0.387065	0.331923	0.244972	1.47265	0.768354	2.82253	908.865	197	7.44917e-92	-0.0063073	0.219449	0.00511991	0.44095
whole_body_fat_mass	SCZ.european	218	58.8327	-0.00497578	0.069663	0.943058	0.995037	0.868042	1.14061	939.391	217	1.74491e-90	0.975433	-0.00538302	0.0665281	0.935511	0.994631	0.873036	1.13316	0.997424	0.256114	0.195445	0.191448	1.2919	0.88077	1.89494	930.59	216	2.49118e-89	-0.00566478	0.154368	0.00396338	0.430757
WHR	SCZ.european	344	64.4087	-0.129863	0.0638784	0.0420548	0.878216	0.774866	0.995349	1277.73	343	1.05823e-107	0.189247	-0.10249	0.0611139	0.0935363	0.902587	0.800697	1.01744	0.420914	0.0770702	0.177446	0.664323	1.08012	0.762826	1.52938	1271.92	342	4.60637e-107	-0.00357504	0.212219	0.00286043	0.85413
ADHD	T2D.european	8	35.2539	0.127945	0.0282049	5.72617e-06	1.13649	1.07537	1.20109	5.44547	7	0.60577	2.86309e-05	0.148681	0.0397384	0.000182935	1.1603	1.07336	1.25429	0.000914674	0.141223	0.127185	0.309345	1.15168	0.897574	1.47773	5.434	6	0.489469	-0.00122806	0.918226	0.0114699	0.724275
AnorexiaNervosa	T2D.european	4	31.8955	0.161201	0.0689696	0.0194246	1.17492	1.02636	1.34498	8.12612	3	0.0434758	0.0323743	0.106021	0.0590424	0.0725468	1.11184	0.990345	1.24825	0.0906836	0.520404	0.729942	0.549843	1.68271	0.402411	7.03635	7.23903	2	0.0267956	-0.0302014	0.669599	0.0610055	0.724275
Autism	T2D.european	1	35.7726	0.0867328	0.0794179	0.274787	1.09061	0.933395	1.27429			0.274787
BipolarDisorder	T2D.european	45	38.7438	-0.0477751	0.0267949	0.0745877	0.953348	0.904572	1.00475	120.216	44	5.31831e-09	0.0932347	-0.0695994	0.0285863	0.0149036	0.932767	0.881942	0.986521	0.0248393	-0.143807	0.13556	0.294688	0.866055	0.663979	1.12963	118.773	43	5.04832e-09	0.00654007	0.473701	0.00904793	0.724275
Depression	T2D.european	39	38.9194	0.167115	0.0666988	0.012227	1.18189	1.03706	1.34695	116.14	38	7.61797e-10	0.0305676	0.204094	0.0664161	0.00211949	1.22641	1.07672	1.39692	0.00529873	0.205834	0.368111	0.57942	1.22855	0.597104	2.52775	116.105	37	4.27424e-10	-0.00117126	0.915367	0.0109464	0.724275
SCZ.european	T2D.european	149	44.5729	-0.0168422	0.0165255	0.308126	0.983299	0.95196	1.01567	493.012	148	1.11778e-38	0.308126	-0.0121742	0.0151205	0.420735	0.9879	0.959052	1.01762	0.420735	-0.0151358	0.0672326	0.822194	0.984978	0.86337	1.12371	493.01	147	6.08084e-39	-0.000115255	0.979142	0.00440084	0.822194
