## Supplemental table 3 for "Genomic insights into the comorbidity between type 2 diabetes and schizophrenia"

### Sheet: Univariate_MR
Table S3A: Causal inference analysis between childhood and adulthood body mass index (BMI) and type 2 diabetes (T2D) or schizophrenia (SCZ) using univariate Mendelian randomization.
nsnp = number of SNPs, se= standard error, pval = p-value, OR = odds ratio, lci95 = lower bound of 95% confidence interval, uci95 = upper bound of 95% confidence interval, p.adj.fdr = adjusted p-value
Significant results of the inverse variance weighted method after multiple testing correction are highlighted in blue.
exposure	outcome	nsnp	Fstat	Inverse variance weighted										Weighted median							MR Egger
				beta	se	pval	OR	OR_lci95	OR_uci95	Q	Q_df	Q_pval	p.adj.fdr_Inverse variance weighted	beta	se	pval	OR	OR_lci95	OR_uci95	p.adj.fdr	beta	se	pval	OR	OR_lci95	OR_uci95	Q	Q_df	Q_pval	plt.egger_intercept	plt.pval	plt.se	p.adj.fdr
child_bmi.european	SCZ.multiancestry	262	68.5875	-0.131905	0.0972458	0.174969	0.876424	0.724331	1.06045	1446.3	261	3.48335e-163	0.174969	-0.0726954	0.0852738	0.39394	0.929884	0.78676	1.09904	0.39394	0.047428	0.211778	0.822971	1.04857	0.692355	1.58806	1441.26	260	1.16761e-162	-0.00271376	0.341333	0.00284676	0.822971
child_bmi.european	T2D.multiancestry	232	70.5036	0.953456	0.076241	6.93838e-36	2.59466	2.23451	3.01286	1588.5	231	5.48343e-201	1.38768e-35	1.01831	0.0692665	6.32608e-49	2.7685	2.41704	3.17107	1.26522e-48	1.574	0.157011	7.40506e-20	4.82589	3.54754	6.5649	1461.59	230	5.77343e-178	-0.00952128	1.23374e-05	0.00213054	1.48101e-19
adult_bmi.european	SCZ.multiancestry	461	52.5486	-0.288257	0.0774912	0.000199324	0.749569	0.643946	0.872516	2125.09	460	1.42272e-211	0.000199324	-0.143791	0.0836714	0.0857016	0.866069	0.735072	1.02041	0.0857016	0.382927	0.229261	0.0955477	1.46657	0.935734	2.29855	2081.32	459	1.82838e-204	-0.00829928	0.00200727	0.00267117	0.0955477
adult_bmi.european	T2D.multiancestry	407	53.9541	1.27558	0.0759064	2.25742e-63	3.58077	3.08577	4.15518	3653.48	406	0	4.51484e-63	1.32953	0.0501453	6.77261e-155	3.77926	3.42549	4.16957	1.35452e-154	1.99448	0.219889	5.18749e-18	7.34841	4.77551	11.3075	3547.57	405	0	-0.00899785	0.000561371	0.0025876	1.0375e-17

### Sheet: European_subset
Table S3B: European-descent only sensitivity analysis of causal inference analysis between childhood and adulthood body mass index (BMI) and type 2 diabetes (T2D) or schizophrenia (SCZ) using univariate Mendelian randomization.
nsnp = number of SNPs, se= standard error, pval = p-value, OR = odds ratio, lci95 = lower bound of 95% confidence interval, uci95 = upper bound of 95% confidence interval, p.adj.fdr = adjusted p-value
Significant results of the inverse variance weighted method after multiple testing correction are highlighted in blue.
exposure	outcome	nsnp	Fstat	Inverse variance weighted										Weighted median							MR Egger
				beta	se	pval	OR	OR_lci95	OR_uci95	Q	Q_df	Q_pval	p.adj.fdr_Inverse variance weighted	beta	se	pval	OR	OR_lci95	OR_uci95	p.adj.fdr	beta	se	pval	OR	OR_lci95	OR_uci95	Q	Q_df	Q_pval	plt.egger_intercept	plt.pval	plt.se	p.adj.fdr
child_bmi.european	SCZ.european	264	68.7507	-0.13959	0.108866	0.199765	0.869715	0.702601	1.07658	1452.61	263	1.45678e-163	0.199765	-0.0412129	0.0934803	0.659305	0.959625	0.798968	1.15259	0.659305	0.103447	0.234414	0.65936	1.10899	0.70047	1.75575	1445.05	262	1.37256e-162	-0.00371573	0.242877	0.00317457	0.65936
child_bmi.european	T2D.european	262	68.8609	0.883093	0.081241	1.60121e-27	2.41837	2.06238	2.8358	1470.29	261	1.80261e-167	3.20242e-27	1.08482	0.0799953	6.81333e-42	2.95891	2.52952	3.46119	1.36267e-41	1.49809	0.169362	1.42382e-16	4.47313	3.20958	6.23413	1380.86	260	6.152e-152	-0.00943222	5.44961e-05	0.00229856	2.84763e-16
adult_bmi.european	SCZ.european	464	52.4248	-0.287807	0.0855498	0.000767633	0.749906	0.63414	0.886805	2043.25	463	9.89958e-197	0.000767633	-0.0723664	0.0997989	0.468377	0.93019	0.764929	1.13116	0.468377	0.473802	0.250385	0.0590771	1.60609	0.98319	2.62362	1998.06	462	1.7903e-189	-0.00942453	0.00131599	0.00291577	0.0590771
adult_bmi.european	T2D.european	460	52.5154	1.53357	0.0837304	6.21892e-75	4.63469	3.93322	5.46126	3544.6	459	0	1.24378e-74	1.58805	0.058847	2.15853e-160	4.89417	4.36102	5.49251	4.31707e-160	1.80885	0.247512	1.21451e-12	6.10343	3.7574	9.91427	3533.82	458	0	-0.00340872	0.237895	0.00288433	2.42903e-12
