## Supplemental table 4 for "Genomic insights into the comorbidity between type 2 diabetes and schizophrenia"

### Sheet: MVMR
Table S4A: Causal inference analysis between childhood and adulthood body mass index (BMI) and type 2 diabetes (T2D) or schizophrenia (SCZ) using multivariate Mendelian randomization.
nsnp = number of SNPs, se= standard error, pval = p-value, OR = odds ratio, lci95 = lower bound of 95% confidence interval, uci95 = upper bound of 95% confidence interval, p.adj.fdr = adjusted p-value
Significant results of the inverse variance weighted method after multiple testing correction are highlighted in blue.
exposure	outcome	nsnp	beta	se	OR	lci95	uci95	pval	p.adj.fdr	effect.qhet	Qstat	Q_pval
child_bmi.european	SCZ.multiancestry	469	0.0354587	0.130833	1.03609	0.801738	1.33896	0.786373	0.786373	0.253571	2659.74	2.0738e-279
adult_bmi.european	SCZ.multiancestry	517	-0.266993	0.117287	0.765679	0.608429	0.963569	0.0228213	0.0456426	-0.302862	2659.74	2.0738e-279
child_bmi.european	T2D.multiancestry	443	0.17358	0.117071	1.18956	0.945654	1.49636	0.138157	0.184209	0.180943	3813.07	0
adult_bmi.european	T2D.multiancestry	491	1.18618	0.102054	3.27456	2.68092	3.99967	3.14642e-31	1.25857e-30	1.1193	3813.07	0

### Sheet: European_subset
Table S4B: European-descent only sensitivity analysis of causal inference analysis between childhood and adulthood body mass index (BMI) and type 2 diabetes (T2D) or schizophrenia (SCZ) using multivariate Mendelian randomization.
nsnp = number of SNPs, se= standard error, pval = p-value, OR = odds ratio, lci95 = lower bound of 95% confidence interval, uci95 = upper bound of 95% confidence interval, p.adj.fdr = adjusted p-value
Significant results of the inverse variance weighted method after multiple testing correction are highlighted in blue.
exposure	outcome	nsnp	beta	se	OR	lci95	uci95	pval	p.adj.fdr	effect.qhet	Qstat	Q_pval
adult_bmi.european	SCZ.european	519	-0.243027	0.130095	0.784251	0.607737	1.01203	0.0617524	0.123505	-0.308849	2572.21	1.47977e-263
child_bmi.european	SCZ.european	471	0.0145418	0.144395	1.01465	0.764546	1.34656	0.919782	0.919782	0.251504	2572.21	1.47977e-263
adult_bmi.european	T2D.european	515	1.61708	0.11899	5.03833	3.99025	6.3617	4.59352e-42	1.83741e-41	1.44462	3489.46	0
child_bmi.european	T2D.european	467	-0.141501	0.131834	0.868054	0.670391	1.124	0.283123	0.377497	-0.0252748	3489.46	0
