## Supplemental table 5 for "Genomic insights into the comorbidity between type 2 diabetes and schizophrenia"

### Sheet: gwas_coloc
Table S5: Overview of genomic loci that colocalize between type 2 diabetes and schizophrenia with a posterior probability (PP4) > 0.8.
Regions marked with an asterisk did not reach a PP4>0.7 in the European only sensitivity analysis.
region	CHR	start	end	N_credset	lead.SNP	rsID	POS	PP4	SNP.PP4
6*	1	116532790	118532790	1	1:117532790_C_T	rs1127215	117532790	0.867	0.99997
108	6	117011723	119011723	6	6:118011723_C_T	rs72951506	118011723	0.957	0.438837
161	9	83311800	85311800	2	9:84311800_C_T	rs9410573	84311800	0.95	0.771647
171*	10	63914193	65914193	56	10:64914193_C_T	rs16918239	64914193	0.841	0.0406299
248	12	107629780	109629780	2	12:108629780_A_G	rs1426371	108629780	0.999	0.722022
264	14	32303540	34303540	1	14:33303540_C_T	rs12883788	33303540	0.996	0.979567
308*	17	75789886	77789886	17	17:76789886_C_T	rs62075587	76789886	0.81	0.263001
388*	7	103929064	105929064	7	7:104929064_A_C	rs6466055	104929064	0.95	0.201269
554	12	13410634	15410634	10	12:14410634_C_T	rs11055880	14410634	0.867	0.199504
588	17	33900836	35900836	10	17:34900836_C_G	rs3736166	34900836	0.97	0.23009
635	6	110821113	112821113	36	6:111821113_A_C	rs6568685	111821113	0.886	0.287638
