## Supplemental table 6 for "Genomic insights into the comorbidity between type 2 diabetes and schizophrenia"

### Sheet: all
Table S6: Scoring of all genes within genomic loci that colocalize between type 2 diabetes (T2D) and schizophrenia (SCZ).
ID	Gene	DEG		KO mice		OMIM		QTL		Score		Score	HC		Final score		Missense	Final score
		T2D	SCZ	T2D	SCZ	T2D	SCZ	T2D	SCZ	T2D	SCZ		T2D	SCZ	T2D	SCZ
ENSG00000005483	KMT2E	0	0	1	0	0	1	0	1	1	2	3	0	1	1	2	0	3
ENSG00000005955	GGNBP2	0	1	0	0			1	0	1	1	2	0	0	1	1	0	2
ENSG00000006074	CCL18	0	0					0	0	0	0	0	0	0	0	0	0	0
ENSG00000006075	CCL3	0	1	0	1			0	0	0	2	2	0	0	0	2	0	2
ENSG00000006114	SYNRG	0	0	0	0			0	0	0	0	0	0	0	0	0	0	0
ENSG00000006125	AP2B1	0	0	0	1			0	0	0	1	1	0	0	0	1	0	1
ENSG00000008282	SYPL1	0	1					0	0	0	1	1	0	0	0	1	0	1
ENSG00000009413	REV3L	0	0	0	1			0	0	0	1	1	0	0	0	1	0	1
ENSG00000010810	FYN	0	0	1	1			0	0	1	1	2	0	0	1	1	0	2
ENSG00000035862	TIMP2	0	1	0	1			0	0	0	2	2	0	0	0	2	0	2
ENSG00000047932	GOPC	0	1	0	0			0	0	0	1	1	0	0	0	1	0	1
ENSG00000047936	ROS1	0	0	0	0			0	0	0	0	0	0	0	0	0	0	0
ENSG00000055483	USP36	0	0	1	0			0	1	1	1	2	0	0	1	1	0	2
ENSG00000056972	TRAF3IP2	0	1	0	1			0	1	0	3	3	0	0	0	3	0	3
ENSG00000065183	WDR3	0	0	0	0			0	0	0	0	0	0	0	0	0	0	0
ENSG00000070019	GUCY2C	0	0	1	0	0	0	0	0	1	0	1	0	0	1	0	0	1
ENSG00000074935	TUBE1	0	0					0	0	0	0	0	0	0	0	0	0	0
ENSG00000075035	WSCD2	1	0	0	1			0	0	1	1	2	1	0	1	1	1	3
ENSG00000075856	SART3	0	1	0	0			0	0	0	1	1	0	0	0	1	0	1
ENSG00000076248	UNG	0	1	0	1	0	0	0	0	0	2	2	0	0	0	2	0	2
ENSG00000076555	ACACB	0	0	1	1			0	0	1	1	2	0	0	1	1	0	2
ENSG00000078687	TNRC6C	0	0	0	0			0	0	0	0	0	0	0	0	0	0	0
ENSG00000084112	SSH1	0	0	0	0			0	0	0	0	0	0	0	0	0	0	0
ENSG00000084463	WBP11	0	1	0	1	0	1	0	0	0	3	3	0	0	0	3	0	3
ENSG00000087157	PGS1	0	0	1	0			0	0	1	0	1	0	0	1	0	0	1
ENSG00000089685	BIRC5	0	1	0	0			0	0	0	1	1	0	0	0	1	0	1
ENSG00000091127	PUS7	1	0	1	0	0	1	0	0	2	1	3	0	1	2	1	0	3
ENSG00000100852	ARHGAP5	0	0	1	1			0	0	1	1	2	0	0	1	1	0	2
ENSG00000105835	NAMPT	0	0	1	1			0	0	1	1	2	0	0	1	1	0	2
ENSG00000108264	TADA2A	0	0					0	0	0	0	0	0	0	0	0	0	0
ENSG00000108270	AATF	0	1	0	1			0	0	0	2	2	0	0	0	2	0	2
ENSG00000108272	DHRS11	0	1					1	0	1	1	2	0	0	1	1	0	2
ENSG00000108278	ZNHIT3	0	0			0	1	1	1	1	2	3	0	0	1	2	0	3
ENSG00000108639	SYNGR2	0	0	0	0			0	0	0	0	0	0	0	0	0	0	0
ENSG00000108669	CYTH1	0	1	0	1			0	1	0	3	3	0	0	0	3	0	3
ENSG00000108679	LGALS3BP	0	0	0	0			0	0	0	0	0	0	0	0	0	0	0
ENSG00000108733	PEX12	0	0			0	1	0	0	0	1	1	0	0	0	1	0	1
ENSG00000110851	PRDM4	0	0	1	1			0	0	1	1	2	0	0	1	1	0	2
ENSG00000110876	SELPLG	0	1	0	0			0	0	0	1	1	0	0	0	1	0	1
ENSG00000110880	CORO1C	0	0	0	1			0	0	0	1	1	0	0	0	1	0	1
ENSG00000110887	DAO	0	0	0	1			0	0	0	1	1	0	0	0	1	0	1
ENSG00000111339	ART4	0	0	0	0			0	0	0	0	0	0	0	0	0	0	0
ENSG00000111341	MGP	0	0	0	0	0	1	0	0	0	1	1	0	0	0	1	0	1
ENSG00000111348	ARHGDIB	0	0	0	0			0	0	0	0	0	0	0	0	0	0	0
ENSG00000111860	CEP85L	0	0	0	1	0	1	0	0	0	2	2	0	0	0	2	0	2
ENSG00000112394	SLC16A10	0	1	1	0			0	0	1	1	2	0	0	1	1	0	2
ENSG00000112761	WISP3	0	0			0	0	0	0	0	0	0	0	0	0	0	0	0
ENSG00000112769	LAMA4	1	1	1	1	0	0	0	0	2	2	4	0	0	2	2	0	4
ENSG00000116815	CD58	1	0	0	0			0	0	1	0	1	0	0	1	0	0	1
ENSG00000116824	CD2	0	0	1	1			0	0	1	1	2	0	0	1	1	0	2
ENSG00000116830	TTF2	0	0	0	0	0	0	0	0	0	0	0	0	0	0	0	0	0
ENSG00000121316	PLBD1	0	0	0	0			0	0	0	0	0	0	0	0	0	0	0
ENSG00000122877	EGR2	0	1	1	1	0	1	0	0	1	3	4	0	0	1	3	0	4
ENSG00000123505	AMD1	0	0	0	0	0	1	0	0	0	1	1	0	0	0	1	0	1
ENSG00000128536	CDHR3	0	0					0	0	0	0	0	0	0	0	0	0	0
ENSG00000129270	MMP28	0	1	0	0			0	0	0	1	1	0	0	0	1	0	1
ENSG00000129277	CCL4	0	1					0	0	0	1	1	0	0	0	1	0	1
ENSG00000129282	MRM1	0	0	0	0			0	0	0	0	0	0	0	0	0	0	0
ENSG00000132130	LHX1	0	0	0	1			0	0	0	1	1	0	0	0	1	0	1
ENSG00000132139	GAS2L2	0	0	1	1			0	0	1	1	2	0	0	1	1	0	2
ENSG00000132142	ACACA	0	1	1	0	0	1	0	0	1	2	3	0	0	1	2	0	3
ENSG00000134247	PTGFRN	0	0	0	1			1	0	1	1	2	0	0	1	1	0	2
ENSG00000134253	TRIM45	0	0	0	1			0	0	0	1	1	0	0	0	1	0	1
ENSG00000134256	CD101	0	0	0	0			1	0	1	0	1	0	0	1	0	0	1
ENSG00000134258	VTCN1	0	0	1	0			0	0	1	0	1	0	0	1	0	0	1
ENSG00000134533	RERG	0	1					0	0	0	1	1	0	0	0	1	0	1
ENSG00000135093	USP30	0	0	1	1			0	0	1	1	2	0	0	1	1	0	2
ENSG00000135249	RINT1	0	0	1	0	0	0	0	0	1	0	1	0	0	1	0	0	1
ENSG00000135250	SRPK2	0	0	0	0			0	0	0	0	0	0	1	0	1	0	1
ENSG00000136003	ISCU	0	0	0	0	0	0	0	0	0	0	0	0	0	0	0	0	0
ENSG00000136045	PWP1	0	0	0	0			0	0	0	0	0	0	0	0	0	0	0
ENSG00000138311	ZNF365	0	0	0	1			0	0	0	1	1	0	0	0	1	0	1
ENSG00000139053	PDE6H	0	0			0	1	0	0	0	1	1	0	0	0	1	0	1
ENSG00000139055	ERP27	0	0					0	0	0	0	0	0	0	0	0	0	0
ENSG00000141140	MYO19	0	0					1	1	1	1	2	0	0	1	1	0	2
ENSG00000141150	RASL10B	0	0	0	0			0	0	0	0	0	0	0	0	0	0	0
ENSG00000141524	TMC6	0	0	1	0	0	0	0	0	1	0	1	0	0	1	0	0	1
ENSG00000141570	CBX8	0	0	0	0			0	0	0	0	0	0	0	0	0	0	0
ENSG00000143061	IGSF3	0	0	0	0			1	0	1	0	1	0	0	1	0	0	1
ENSG00000146776	ATXN7L1	0	0					0	0	0	0	0	0	0	0	0	0	0
ENSG00000148572	NRBF2	0	0	0	0			0	0	0	0	0	0	0	0	0	0	0
ENSG00000151136	BTBD11	0	0	0	0			0	0	0	0	0	0	0	0	0	0	0
ENSG00000151320	AKAP6	0	0	1	1			0	0	1	1	2	0	1	1	1	0	2
ENSG00000151322	NPAS3	0	1	1	1			0	0	1	2	3	0	0	1	2	0	3
ENSG00000151413	NUBPL	0	0	0	0	0	1	0	0	0	1	1	0	0	0	1	0	1
ENSG00000153989	NUS1	0	1	1	1	0	1	1	1	2	4	6	0	0	2	4	0	6
ENSG00000154768	C17orf50	0	0					0	0	0	0	0	0	0	0	0	0	0
ENSG00000155111	CDK19	0	0	0	0	0	1	0	0	0	1	1	0	0	0	1	0	1
ENSG00000155115	GTF3C6	0	0					0	0	0	0	0	0	0	0	0	0	0
ENSG00000155761	SPAG17	0	1	0	1			0	0	0	2	2	0	0	0	2	0	2
ENSG00000161326	DUSP14	0	0	0	0			0	0	0	0	0	0	0	0	0	0	0
ENSG00000161570	CCL5	0	1	0	0			0	0	0	1	1	0	0	0	1	0	1
ENSG00000161572	LYZL6	0	0	0	0			0	0	0	0	0	0	0	0	0	0	0
ENSG00000161573	CCL16	0	0					0	0	0	0	0	0	0	0	0	0	0
ENSG00000161574	CCL15-CCL14	0	0					0	0	0	0	0	0	0	0	0	0	0
ENSG00000161583	TBC1D3G	0	0					0	0	0	0	0	0	0	0	0	0	0
ENSG00000163393	SLC22A15	0	1	0	0			0	0	0	1	1	0	0	0	1	0	1
ENSG00000163399	ATP1A1	0	0	1	1	0	1	0	0	1	2	3	0	0	1	2	0	3
ENSG00000164465	DCBLD1	0	1	0	0			0	0	0	1	1	0	0	0	1	0	1
ENSG00000165476	REEP3	0	1	0	0			0	0	0	1	1	0	0	0	1	0	1
ENSG00000166111	SVOP	0	0	0	0			0	0	0	0	0	0	0	0	0	0	0
ENSG00000167230	C17orf78	0	0					0	0	0	0	0	0	0	0	0	0	0
ENSG00000167236	CCL23	0	0					0	0	0	0	0	0	0	0	0	0	0
ENSG00000167280	ENGASE	0	0	0	0			0	0	0	0	0	0	0	0	0	0	0
ENSG00000167281	RBFOX3	0	1	0	1			0	0	0	2	2	0	0	0	2	0	2
ENSG00000167895	TMC8	0	0	0	0	0	0	0	0	0	0	0	0	0	0	0	0	0
ENSG00000167900	TK1	0	1	1	1			0	0	1	2	3	0	0	1	2	0	3
ENSG00000169075	BRD7P3	0	1	0	0			0	0	0	1	1	0	0	0	1	0	1
ENSG00000170162	VGLL2	0	0	0	0			0	0	0	0	0	0	0	0	0	0	0
ENSG00000171302	CANT1	0	0	0	1	1	1	0	0	1	2	3	0	0	1	2	0	3
ENSG00000171681	ATF7IP	0	0					0	0	0	0	0	0	0	0	0	0	0
ENSG00000171988	JMJD1C	0	0	0	1			0	0	0	1	1	0	0	0	1	1	2
ENSG00000172653	C17orf66	0	0					0	0	0	0	0	0	0	0	0	0	0
ENSG00000172660	TAF15	0	0			0	0	0	0	0	0	0	0	0	0	0	0	0
ENSG00000173212	MAB21L3	0	0	0	0			0	0	0	0	0	0	0	0	0	0	0
ENSG00000173214	KIAA1919	0	0					0	0	0	0	0	0	0	0	0	0	0
ENSG00000173612	GPRC6A	0	0	1	0			0	0	1	0	1	0	0	1	0	0	1
ENSG00000173894	CBX2	0	0	1	1			0	0	1	1	2	0	0	1	1	0	2
ENSG00000173918	C1QTNF1	1	0	1	1			0	0	2	1	3	0	0	2	1	0	3
ENSG00000174600	CMKLR1	0	1	0	1			0	0	0	2	2	0	0	0	2	0	2
ENSG00000177173	NAP1L4P1	0	0	0	0			0	0	0	0	0	0	0	0	0	0	0
ENSG00000178404	DDC8	0	0	0	1			0	0	0	1	1	0	0	0	1	0	1
ENSG00000179256	SMCO3	0	0					0	0	0	0	0	0	0	0	0	0	0
ENSG00000180861	C12orf36	0	0					0	0	0	0	0	0	0	0	0	0	0
ENSG00000181915	ADO	0	1	0	0			0	0	0	1	1	0	0	0	1	0	1
ENSG00000182010	RTKN2	0	0	0	0			0	0	0	0	0	0	0	0	0	0	0
ENSG00000182156	ENPP7	0	0	0	0			0	0	0	0	0	0	0	0	0	0	0
ENSG00000182993	C12orf60	0	0					0	0	0	0	0	0	0	0	0	0	0
ENSG00000183077	AFMID	0	0	1	1			0	0	1	1	2	0	0	1	1	0	2
ENSG00000183160	TMEM119	1	1	1	0			0	0	2	1	3	0	0	2	1	0	3
ENSG00000183508	FAM46C	0	0	0	1			0	0	0	1	1	0	0	0	1	0	1
ENSG00000183807	FAM162B	0	0	0	0			0	0	0	0	0	0	0	0	0	0	0
ENSG00000184557	SOCS3	0	1	1	0			0	0	1	1	2	0	0	1	1	0	2
ENSG00000184886	PIGW	0	1			0	1	0	1	0	3	3	0	0	0	3	0	3
ENSG00000185002	RFX6	0	0	1	0	1	0	0	0	2	0	2	0	0	2	0	0	2
ENSG00000185055	EFCAB10	0	0					0	0	0	0	0	0	0	0	0	0	0
ENSG00000186788	SPATA31D3	0	0	0	0			0	0	0	0	0	0	0	0	0	0	0
ENSG00000187416	LHFPL3	0	0					0	0	0	0	0	0	0	0	0	0	0
ENSG00000187456	RDM1	0	1					0	0	0	1	1	0	0	0	1	0	1
ENSG00000187775	DNAH17	0	0	0	0	0	0	0	0	0	0	0	0	0	0	0	0	0
ENSG00000187855	ASCL4	0	0	0	0			0	0	0	0	0	0	0	0	0	0	0
ENSG00000187997	C17orf99	0	0	0	0			0	0	0	0	0	0	0	0	0	0	0
ENSG00000189046	ALKBH2	0	0	0	0			0	0	0	0	0	0	0	0	0	0	0
ENSG00000189357	SPATA31D4	0	0	0	0			0	0	0	0	0	0	0	0	0	0	0
ENSG00000196376	SLC35F1	0	0	0	0			0	0	0	0	0	0	0	0	0	0	0
ENSG00000196505	GDAP2	0	0	1	0	0	1	0	0	1	1	2	0	0	1	1	0	2
ENSG00000196781	TLE1	0	1	0	0			0	0	0	1	1	1	0	1	1	0	2
ENSG00000196911	KPNA5	0	1	0	0			0	0	0	1	1	0	0	0	1	0	1
ENSG00000197258	EIF4BP6	0	0					0	0	0	0	0	0	0	0	0	0	0
ENSG00000197262	CCL4L2	0	0					0	0	0	0	0	0	0	0	0	0	0
ENSG00000197498	RPF2	0	0					0	0	0	0	0	0	0	0	0	0	0
ENSG00000197837	HIST4H4	0	0					0	0	0	0	0	0	0	0	0	0	0
ENSG00000198162	MAN1A2	0	0	0	0			0	0	0	0	0	0	0	0	0	0	0
ENSG00000198523	PLN	0	0	0	1	0	0	0	0	0	1	1	0	0	0	1	0	1
ENSG00000198855	FICD	0	1	0	1			0	0	0	2	2	0	0	0	2	0	2
ENSG00000199360	RNU6-1115P	0	0					0	0	0	0	0	0	0	0	0	0	0
ENSG00000199446	RNU6-543P	0	0	0	0			0	0	0	0	0	0	0	0	0	0	0
ENSG00000200063	SNORA30	0	0	0	0			0	0	0	0	0	0	0	0	0	0	0
ENSG00000200248	RNA5SP214	0	0	0	0			0	0	0	0	0	0	0	0	0	0	0
ENSG00000200475	RN7SKP162	0	0					0	0	0	0	0	0	0	0	0	0	0
ENSG00000200522	RNU6-957P	0	0					0	0	0	0	0	0	0	0	0	0	0
ENSG00000200830	RN7SKP134	0	0					0	0	0	0	0	0	0	0	0	0	0
ENSG00000200897	SNORD74	0	0	0	0			0	0	0	0	0	0	0	0	0	0	0
ENSG00000200926	RNU6-960P	0	0					0	0	0	0	0	0	0	0	0	0	0
ENSG00000200969	SNORD95	0	0	0	0			0	0	0	0	0	0	0	0	0	0	0
ENSG00000201179	RNU6-1322P	0	0					0	0	0	0	0	0	0	0	0	0	0
ENSG00000201324	RNU6-361P	0	0	0	0			0	0	0	0	0	0	0	0	0	0	0
ENSG00000201476	RNA5SP353	0	0					0	0	0	0	0	0	0	0	0	0	0
ENSG00000201654	RNU6-7	0	0	0	0			0	0	0	0	0	0	0	0	0	0	0
ENSG00000201792	RNU6-1192P	0	0					0	0	0	0	0	0	0	0	0	0	0
ENSG00000201796	RNU6-392P	0	0					0	0	0	0	0	0	0	0	0	0	0
ENSG00000201909	RNU6-590P	0	0					0	0	0	0	0	0	0	0	0	0	0
ENSG00000202337	RNU6-8	0	0	0	0			0	0	0	0	0	0	0	0	0	0	0
ENSG00000203778	FAM229B	0	0	0	0			0	0	0	0	0	0	0	0	0	0	0
ENSG00000203864	C1orf137	0	0	0	0			0	0	0	0	0	0	0	0	0	0	0
ENSG00000203865	ATP1A1OS	0	0	0	0			0	0	0	0	0	0	0	0	0	0	0
ENSG00000204277	RP11-219G17.4	0	0	0	0	0	0	0	0	0	0	0	0	0	0	0	0	0
ENSG00000204278	TMEM235	0	1	0	0			0	0	0	1	1	0	0	0	1	0	1
ENSG00000204282	TNRC6C-AS1	0	0	1	0			0	0	1	0	1	0	0	1	0	0	1
ENSG00000204283	FLJ45079	0	0	0	0			0	0	0	0	0	0	0	0	0	0	0
ENSG00000205020	CCL4L1	0	1					1	0	1	1	2	0	0	1	1	0	2
ENSG00000205021	CCL3L1	0	0					0	0	0	0	0	0	0	0	0	0	0
ENSG00000207044	RNU6-1226P	0	0					0	0	0	0	0	0	0	0	0	0	0
ENSG00000207206	RNU6-1035P	0	0	0	0			0	0	0	0	0	0	0	0	0	0	0
ENSG00000207431	RNU6-906P	0	0					0	0	0	0	0	0	0	0	0	0	0
ENSG00000207461	RNU6-253P	0	0	0	0			0	0	0	0	0	0	0	0	0	0	0
ENSG00000207622	MIR619	0	0	0	0			0	0	0	0	0	0	0	0	0	0	0
ENSG00000211543	MIR320B1	0	0	0	0			0	0	0	0	0	0	0	0	0	0	0
ENSG00000212138	RNA5SP372	0	0	0	0			0	0	0	0	0	0	0	0	0	0	0
ENSG00000212385	RNU6-817P	0	0	0	0			0	0	0	0	0	0	0	0	0	0	0
ENSG00000213149	CNN2P9	0	0					0	0	0	0	0	0	0	0	0	0	0
ENSG00000213150	RP11-346C16.2	0	0			0	0	0	0	0	0	0	0	0	0	0	0	0
ENSG00000213262	AL365331.2	0	0	0	0			0	0	0	0	0	0	0	0	0	0	0
ENSG00000213361	RP4-778K6.1	0	0			0	0	0	0	0	0	0	0	0	0	0	0	0
ENSG00000213494	CCL14	0	0					0	0	0	0	0	0	0	0	0	0	0
ENSG00000213609	RP11-170M17.2	0	0	0	0	0	0	0	0	0	0	0	0	0	0	0	0	0
ENSG00000214105	CTD-2116F7.1	0	0	0	0			0	0	0	0	0	0	0	0	0	0	0
ENSG00000214772	RP11-174G6.1	0	0			0	0	0	0	0	0	0	0	0	0	0	0	0
ENSG00000214929	SPATA31D1	0	0	0	0			0	0	0	0	0	0	0	0	0	0	0
ENSG00000215807	KRT18P65	0	0					0	0	0	0	0	0	0	0	0	0	0
ENSG00000215930	MIR942	0	0	0	0			0	0	0	0	0	0	0	0	0	0	0
ENSG00000216663	RP11-506B6.5	0	0			0	0	0	0	0	0	0	0	0	0	0	0	0
ENSG00000216809	RP11-57K17.1	0	1	0	0	0	0	0	0	0	1	1	0	0	0	1	0	1
ENSG00000217041	RP11-346C16.1	0	0			0	0	0	0	0	0	0	0	0	0	0	0	0
ENSG00000217089	RPS29P13	0	0	0	0			0	0	0	0	0	0	0	0	0	0	0
ENSG00000217330	SSXP10	0	0	0	0			0	0	0	0	0	0	0	0	0	0	0
ENSG00000217770	FEM1AP3	0	0					0	0	0	0	0	0	0	0	0	0	0
ENSG00000218233	NEPNP	0	0	1	0			0	0	1	0	1	0	0	1	0	0	1
ENSG00000218676	BRD7P4	0	0					0	0	0	0	0	0	0	0	0	0	0
ENSG00000218803	GSTM2P1	0	0					0	0	0	0	0	0	0	0	0	0	0
ENSG00000219150	RP11-569A2.2	0	0			0	0	0	0	0	0	0	0	0	0	0	0	0
ENSG00000219329	RP11-397G5.2	0	0			0	0	0	0	0	0	0	0	0	0	0	0	0
ENSG00000219559	RP11-346C16.4	0	0			0	0	0	0	0	0	0	0	0	0	0	0	0
ENSG00000219703	RP1-92C8.2	0	0	0	0	0	0	0	0	0	0	0	0	0	0	0	0	0
ENSG00000219773	RP11-506B6.3	0	0			0	0	0	0	0	0	0	0	0	0	0	0	0
ENSG00000220392	FCF1P5	0	0					0	0	0	0	0	0	0	0	0	0	0
ENSG00000220506	RP3-415N12.1	0	0					0	0	0	0	0	0	0	0	0	0	0
ENSG00000221040	U3	0	0	0	0			0	0	0	0	0	0	0	0	0	0	0
ENSG00000221063	MIR1296	0	0	0	0			0	0	0	0	0	0	0	0	0	0	0
ENSG00000221425	AL157904.1	0	0	0	0			0	0	0	0	0	0	0	0	0	0	0
ENSG00000221434	AL132671.1	0	0	0	0			0	0	0	0	0	0	0	0	0	0	0
ENSG00000221581	AL353707.1	0	0	0	0			0	0	0	0	0	0	0	0	0	0	0
ENSG00000222302	RNA5SP371	0	0	0	0			0	0	0	0	0	0	0	0	0	0	0
ENSG00000222713	RN7SKP51	0	0	0	0			0	0	0	0	0	0	0	0	0	0	0
ENSG00000223255	RN7SKP274	0	0					0	0	0	0	0	0	0	0	0	0	0
ENSG00000223489	NEFHP1	0	0	0	0			0	0	0	0	0	0	0	0	0	0	0
ENSG00000223886	RP11-251G23.2	0	0			0	0	0	0	0	0	0	0	0	0	0	0	0
ENSG00000224226	TBC1D3B	0	0					0	0	0	0	0	0	0	0	0	0	0
ENSG00000224298	AC069363.1	0	0					0	0	0	0	0	0	0	0	0	0	0
ENSG00000224301	RP11-144G16.1	0	0	0	0	0	0	0	0	0	0	0	0	0	0	0	0	0
ENSG00000224412	RP11-351O1.3	0	0	0	0	0	0	0	0	0	0	0	0	0	0	0	0	0
ENSG00000224512	AC021593.1	0	0	0	0			0	0	0	0	0	0	0	0	0	0	0
ENSG00000224950	RP5-1086K13.1	0	0	0	0			0	0	0	0	0	0	0	0	0	0	0
ENSG00000225079	FTH1P22	0	0	0	0			0	0	0	0	0	0	0	0	0	0	0
ENSG00000225085	RP11-15B24.1	0	0	0	0	0	0	0	0	0	0	0	0	0	0	0	0	0
ENSG00000225329	RP11-325F22.5	0	0			0	0	0	0	0	0	0	0	0	0	0	0	0
ENSG00000226181	RP1-92C8.3	0	0	0	0	0	0	0	0	0	0	0	0	0	0	0	0	0
ENSG00000226426	RP11-174J11.1	0	0	0	0	0	0	0	0	0	0	0	0	0	0	0	0	0
ENSG00000226440	RP11-506B6.6	0	0			0	0	0	0	0	0	0	0	0	0	0	0	0
ENSG00000226624	CTA-351J1.1	0	0					0	0	0	0	0	0	0	0	0	0	0
ENSG00000226755	VPS25P1	0	0	0	0			0	0	0	0	0	0	0	0	0	0	0
ENSG00000226798	RP11-289F5.1	0	0	0	0	0	0	0	0	0	0	0	0	0	0	0	0	0
ENSG00000226869	LHFPL3-AS1	0	0					0	0	0	0	0	0	0	0	0	0	0
ENSG00000227012	RP1-97J1.2	0	0			0	0	0	0	0	0	0	0	0	0	0	0	0
ENSG00000227760	RP11-298E10.1	0	0			0	0	0	0	0	0	0	0	0	0	0	0	0
ENSG00000228046	RP11-15B24.2	0	0	0	0	0	0	0	0	0	0	0	0	0	0	0	0	0
ENSG00000228123	RP11-15B24.3	0	0	0	0	0	0	0	0	0	0	0	0	0	0	0	0	0
ENSG00000228217	AL390877.1	0	0	0	0			0	0	0	0	0	0	0	0	0	0	0
ENSG00000228375	RPS20P25	0	0	0	0			0	0	0	0	0	0	0	0	0	0	0
ENSG00000228393	LINC01004	0	0					0	0	0	0	0	0	0	0	0	0	0
ENSG00000228430	RP11-15B24.5	0	0	0	0	0	0	0	0	0	0	0	0	0	0	0	0	0
ENSG00000228453	RPS15AP9	0	0	0	0			0	0	0	0	0	0	0	0	0	0	0
ENSG00000228566	RP11-170M17.1	0	0	0	0	0	0	0	0	0	0	0	0	0	0	0	0	0
ENSG00000229276	REV3L-IT1	0	0					0	0	0	0	0	0	0	0	0	0	0
ENSG00000230177	RP5-1112D6.4	0	0					0	0	0	0	0	0	0	0	0	0	0
ENSG00000230202	RP11-632C17__A.1	0	0	0	0			0	0	0	0	0	0	0	0	0	0	0
ENSG00000230360	DDX10P2	0	0	0	0			0	0	0	0	0	0	0	0	0	0	0
ENSG00000230381	RP4-655J12.5	0	0	0	0	0	0	0	0	0	0	0	0	0	0	0	0	0
ENSG00000230846	RP11-383M4.2	0	0	0	0	0	0	0	0	0	0	0	0	0	0	0	0	0
ENSG00000231046	RP11-428F8.2	0	0			0	0	0	0	0	0	0	0	0	0	0	0	0
ENSG00000231072	GAPDHP64	0	0	0	0			0	0	0	0	0	0	0	0	0	0	0
ENSG00000231167	YBX1P2	0	0					0	0	0	0	0	0	0	0	0	0	0
ENSG00000231649	SPATA31B1	0	0	0	0			0	0	0	0	0	0	0	0	0	0	0
ENSG00000231889	TRAF3IP2-AS1	0	0					0	0	0	0	0	0	0	0	0	0	0
ENSG00000232075	MRPL35P2	0	0	0	0			0	0	0	0	0	0	0	0	0	0	0
ENSG00000232299	RP1-105O18.1	0	0			0	0	0	0	0	0	0	0	0	0	0	0	0
ENSG00000232749	RP11-15B24.4	0	0	0	0	0	0	0	0	0	0	0	0	0	0	0	0	0
ENSG00000233154	RP4-655J12.4	0	0	0	0	0	0	0	0	0	0	0	0	0	0	0	0	0
ENSG00000233926	RP11-154D17.1	0	0	0	0	0	0	0	0	0	0	0	0	0	0	0	0	0
ENSG00000234369	TATDN1P1	0	0	0	0			0	0	0	0	0	0	0	0	0	0	0
ENSG00000234489	ALDH7A1P4	0	0	0	0			0	0	0	0	0	0	0	0	0	0	0
ENSG00000234637	RPS19P6	0	0	0	0			0	0	0	0	0	0	0	0	0	0	0
ENSG00000234756	RP11-120C12.3	0	0	0	0	0	0	0	0	0	0	0	0	0	0	0	0	0
ENSG00000234972	TBC1D3C	0	0					0	0	0	0	0	0	0	0	0	0	0
ENSG00000235202	RP11-39H13.1	0	0	0	0	0	0	0	0	0	0	0	0	0	0	0	0	0
ENSG00000235377	RP11-388B24.4	0	0	0	0	0	0	0	0	0	0	0	0	0	0	0	0	0
ENSG00000235816	PRELID1P3	0	0	0	0			0	0	0	0	0	0	0	0	0	0	0
ENSG00000235933	RP5-1185H19.2	0	1	0	0			0	0	0	1	1	0	0	0	1	0	1
ENSG00000236002	CTB-75G16.1	0	0					0	0	0	0	0	0	0	0	0	0	0
ENSG00000236137	RP11-27K13.3	0	0	0	0	0	0	0	0	0	0	0	0	0	0	0	0	0
ENSG00000236866	AL157902.3	0	0	0	0			0	0	0	0	0	0	0	0	0	0	0
ENSG00000237072	RP11-232A1.2	0	0	0	0	0	0	0	0	0	0	0	0	0	0	0	0	0
ENSG00000237234	RP1-142L7.5	0	0			0	0	0	0	0	0	0	0	0	0	0	0	0
ENSG00000237513	RP11-325F22.2	0	0			0	0	0	0	0	0	0	0	0	0	0	0	0
ENSG00000237606	RP11-203P23.2	0	0			0	0	0	0	0	0	0	0	0	0	0	0	0
ENSG00000237770	SPATA31D2P	0	0	0	0			0	0	0	0	0	0	0	0	0	0	0
ENSG00000237805	AC015849.2	0	0					0	0	0	0	0	0	0	0	0	0	0
ENSG00000237993	RP11-159M11.2	0	0	0	0	0	0	0	0	0	0	0	0	0	0	0	0	0
ENSG00000238280	RP11-436D10.3	0	0	0	0	0	0	0	0	0	0	0	0	0	0	0	0	0
ENSG00000238331	AC100791.2	0	0	0	0			0	0	0	0	0	0	0	0	0	0	0
ENSG00000238424	AC190387.1	0	0	0	0			0	0	0	0	0	0	0	0	0	0	0
ENSG00000238457	RNU7-169P	0	0	0	0	1	1	0	0	1	1	2	0	0	1	1	0	2
ENSG00000238532	AL355794.1	0	0	0	0			0	0	0	0	0	0	0	0	0	0	0
ENSG00000238658	RNU6-625P	0	0	0	0			0	0	0	0	0	0	0	0	0	0	0
ENSG00000238898	RNU1-80P	0	0	0	0			0	0	0	0	0	0	0	0	0	0	0
ENSG00000239520	RPL17P42	0	0					0	0	0	0	0	0	0	0	0	0	0
ENSG00000239569	KMT2E-AS1	0	0					0	0	0	0	0	0	0	0	0	0	0
ENSG00000239581	RP11-19G24.1	0	0			0	0	0	0	0	0	0	0	0	0	0	0	0
ENSG00000240441	RP11-864J10.2	0	0	0	0	0	0	0	0	0	0	0	0	0	0	0	0	0
ENSG00000240632	SPATA31D5P	0	0	0	0			0	0	0	0	0	0	0	0	0	0	0
ENSG00000240940	RN7SL591P	0	0	0	0			0	0	0	0	0	0	0	0	0	0	0
ENSG00000242154	RP4-778K6.3	0	0			0	0	0	0	0	0	0	0	0	0	0	0	0
ENSG00000242384	TBC1D3H	0	0					0	0	0	0	0	0	0	0	0	0	0
ENSG00000242429	RP11-19G24.2	0	0			0	0	0	0	0	0	0	0	0	0	0	0	0
ENSG00000242562	DCAF13P1	0	0					0	0	0	0	0	0	0	0	0	0	0
ENSG00000243352	RN7SL8P	0	0					0	0	0	0	0	0	0	0	0	0	0
ENSG00000243426	RN7SL454P	0	0	0	0			0	0	0	0	0	0	0	0	0	0	0
ENSG00000243870	RN7SL236P	0	0	0	0			0	0	0	0	0	0	0	0	0	0	0
ENSG00000244490	RWDD4P1	0	0					0	0	0	0	0	0	0	0	0	0	0
ENSG00000244573	RPL30P11	0	0					0	0	0	0	0	0	0	0	0	0	0
ENSG00000246705	H2AFJ	0	1					0	0	0	1	1	0	0	0	1	0	1
ENSG00000247213	RP11-13G14.4	0	0	0	0	0	0	0	0	0	0	0	0	0	0	0	0	0
ENSG00000251258	RFPL4B	0	0					0	0	0	0	0	0	0	0	0	0	0
ENSG00000251814	RN7SKP18	0	0	0	0			0	0	0	0	0	0	0	0	0	0	0
ENSG00000251908	RNU6-491P	0	0					0	0	0	0	0	0	0	0	0	0	0
ENSG00000251911	SNORD112	0	0					0	0	0	0	0	0	0	0	0	0	0
ENSG00000252167	RNA5SP287	0	0	0	0			0	0	0	0	0	0	0	0	0	0	0
ENSG00000252391	RNU6-638P	0	0	0	0			0	0	0	0	0	0	0	0	0	0	0
ENSG00000252445	AC007535.1	0	0					0	0	0	0	0	0	0	0	0	0	0
ENSG00000252510	RNA5SP55	0	0	0	0			0	0	0	0	0	0	0	0	0	0	0
ENSG00000252912	RNA5SP439	0	0					0	0	0	0	0	0	0	0	0	0	0
ENSG00000254982	HMGB1P24	0	0					0	0	0	0	0	0	0	0	0	0	0
ENSG00000255389	C6orf3	0	0					0	0	0	0	0	0	0	0	0	0	0
ENSG00000255509	RP11-445F12.1	0	0			0	0	0	0	0	0	0	0	0	0	0	0	0
ENSG00000255649	RP11-502N13.2	0	0			0	0	0	0	0	0	0	0	0	0	0	0	0
ENSG00000255660	RERG-AS1	0	0					0	0	0	0	0	0	0	0	0	0	0
ENSG00000255727	RP11-508P1.2	0	0			0	0	0	0	0	0	0	0	0	0	0	0	0
ENSG00000255749	GNAI2P1	0	0					0	0	0	0	0	0	0	0	0	0	0
ENSG00000255763	MRPS18CP4	0	0					0	0	0	0	0	0	0	0	0	0	0
ENSG00000256084	RP11-134N1.2	0	0			0	0	0	0	0	0	0	0	0	0	0	0	0
ENSG00000256139	RP11-968O1.5	0	0	0	0	0	0	0	0	0	0	0	0	0	0	0	0	0
ENSG00000256262	USP30-AS1	0	0	0	0			0	0	0	0	0	0	0	0	0	0	0
ENSG00000256283	RP11-365O10.1	0	0			0	0	0	0	0	0	0	0	0	0	0	0	0
ENSG00000256306	RP11-4N23.1	0	0			0	0	0	0	0	0	0	0	0	0	0	0	0
ENSG00000256339	RP11-233G1.4	0	0			0	0	0	0	0	0	0	0	0	0	0	0	0
ENSG00000256346	RP11-72J9.1	0	0			0	0	0	0	0	0	0	0	0	0	0	0	0
ENSG00000256515	CCL3L3	0	0					0	0	0	0	0	0	0	0	0	0	0
ENSG00000256650	RERG-IT1	0	0					0	0	0	0	0	0	0	0	0	0	0
ENSG00000256751	RP11-695J4.2	0	0			0	0	0	0	0	0	0	0	0	0	0	0	0
ENSG00000257129	RP11-554D14.1	0	0	0	0	0	0	0	0	0	0	0	0	0	0	0	0	0
ENSG00000257141	RP11-554D14.7	0	0	0	0	0	0	0	0	0	0	0	0	0	0	0	0	0
ENSG00000257221	RP11-689B22.2	0	0	0	0	0	0	0	0	0	0	0	0	0	0	0	0	0
ENSG00000257281	RP11-1K3.1	0	0	0	0	0	0	0	0	0	0	0	0	0	0	0	0	0
ENSG00000257392	RP11-554D14.5	0	0	0	0	0	0	0	0	0	0	0	0	0	0	0	0	0
ENSG00000257398	RP11-554D14.6	0	0	0	0	0	0	0	0	0	0	0	0	0	0	0	0	0
ENSG00000257426	RP11-554D14.3	0	0	0	0	0	0	0	0	0	0	0	0	0	0	0	0	0
ENSG00000257444	SETP7	0	0	0	0			0	0	0	0	0	0	0	0	0	0	0
ENSG00000257472	RP11-159D23.2	0	0	0	0	0	0	0	0	0	0	0	0	0	0	0	0	0
ENSG00000257579	RP11-128P10.1	0	0	0	0	0	0	0	0	0	0	0	0	0	0	0	0	0
ENSG00000257951	RP11-554D14.4	0	0	0	0	0	0	0	0	0	0	0	0	0	0	0	0	0
ENSG00000258072	RP11-554D14.2	0	0	0	0	0	0	0	0	0	0	0	0	0	0	0	0	0
ENSG00000258136	RP11-864J10.4	0	0	0	0	0	0	0	0	0	0	0	0	0	0	0	0	0
ENSG00000258386	RP11-187E13.2	0	0	0	0	0	0	0	0	0	0	0	0	0	0	0	0	0
ENSG00000258474	RP11-187E13.1	0	0	0	0	0	0	0	0	0	0	0	0	0	0	0	0	0
ENSG00000258580	RP11-320M16.2	0	0	0	0	0	0	0	0	0	0	0	0	0	0	0	0	0
ENSG00000258619	RP11-134E15.1	0	0	0	0	0	0	0	0	0	0	0	0	0	0	0	0	0
ENSG00000258655	ARHGAP5-AS1	0	1	0	0			0	0	0	1	1	0	0	0	1	0	1
ENSG00000259045	RP11-320M16.1	0	0	0	0	0	0	0	0	0	0	0	0	0	0	0	0	0
ENSG00000259086	RP11-134E15.2	0	0	0	0	0	0	0	0	0	0	0	0	0	0	0	0	0
ENSG00000260987	RP11-423G4.7	0	0	0	0	0	0	0	0	0	0	0	0	0	0	0	0	0
ENSG00000261324	RP11-174G6.5	0	0			0	0	0	0	0	0	0	0	0	0	0	0	0
ENSG00000262768	RP11-353N14.1	0	0	0	0	0	0	0	0	0	0	0	0	0	0	0	0	0
ENSG00000263404	AL158154.1	0	0	0	0			0	0	0	0	0	0	0	0	0	0	0
ENSG00000263488	RN7SL301P	0	0					0	0	0	0	0	0	0	0	0	0	0
ENSG00000263632	AC126177.1	0	0	0	0			0	0	0	0	0	0	0	0	0	0	0
ENSG00000263920	AC067751.1	0	0	0	0			0	0	0	0	0	0	0	0	0	0	0
ENSG00000264419	MIR548AC	0	0	0	0			0	0	0	0	0	0	0	0	0	0	0
ENSG00000265096	C1QTNF1-AS1	0	0	0	0			0	0	0	0	0	0	0	0	0	0	0
ENSG00000265119	RN7SL676P	0	0					0	0	0	0	0	0	0	0	0	0	0
ENSG00000265770	RN7SL660P	0	0	0	0			0	0	0	0	0	0	0	0	0	0	0
ENSG00000266032	AL357515.1	0	0					0	0	0	0	0	0	0	0	0	0	0
ENSG00000266141	MIR2909	0	0					0	0	0	0	0	0	0	0	0	0	0
ENSG00000266485	AL365214.1	0	0					0	0	0	0	0	0	0	0	0	0	0
ENSG00000266665	MIR4739	0	0	0	0			0	0	0	0	0	0	0	0	0	0	0
ENSG00000266711	RP11-398J5.1	0	0	0	0	0	0	0	0	0	0	0	0	0	0	0	0	0
ENSG00000266749	RN7SL46P	0	0					0	0	0	0	0	0	0	0	0	0	0
ENSG00000266895	CTC-268N12.2	0	0					0	0	0	0	0	0	0	0	0	0	0
ENSG00000266911	RP1-161P9.5	0	0			0	0	0	0	0	0	0	0	0	0	0	0	0
ENSG00000266942	RP11-378E13.3	0	0			0	0	0	0	0	0	0	0	0	0	0	0	0
ENSG00000266956	CTB-186H2.3	0	0					0	0	0	0	0	0	0	0	0	0	0
ENSG00000266970	RP11-806H10.4	0	0	0	0	0	0	0	0	0	0	0	0	0	0	0	0	0
ENSG00000266972	LRRC37A9P	0	0					0	0	0	0	0	0	0	0	0	0	0
ENSG00000266999	AC015849.16	0	0					0	0	0	0	0	0	0	0	0	0	0
ENSG00000267003	CTC-507E2.1	0	0					0	0	0	0	0	0	0	0	0	0	0
ENSG00000267025	AC015849.19	0	0					0	0	0	0	0	0	0	0	0	0	0
ENSG00000267043	CTB-91J4.3	0	0					0	0	0	0	0	0	0	0	0	0	0
ENSG00000267067	CTB-75G16.3	0	0					0	0	0	0	0	0	0	0	0	0	0
ENSG00000267086	YWHAEP6	0	0					0	0	0	0	0	0	0	0	0	0	0
ENSG00000267118	CTB-91J4.1	0	0					0	0	0	0	0	0	0	0	0	0	0
ENSG00000267123	CTD-2357A8.3	0	0	0	0			0	0	0	0	0	0	0	0	0	0	0
ENSG00000267181	RP11-428O23.1	0	0			0	0	0	0	0	0	0	0	0	0	0	0	0
ENSG00000267306	RP11-333J10.2	0	0			0	0	0	0	0	0	0	0	0	0	0	0	0
ENSG00000267321	RP11-1094M14.11	0	0			0	0	0	0	0	0	0	0	0	0	0	0	0
ENSG00000267326	AC015849.14	0	0					0	0	0	0	0	0	0	0	0	0	0
ENSG00000267330	AC131056.5	0	0					0	0	0	0	0	0	0	0	0	0	0
ENSG00000267347	AC015849.13	0	0					0	0	0	0	0	0	0	0	0	0	0
ENSG00000267355	RPL9P29	0	0	0	0			0	0	0	0	0	0	0	0	0	0	0
ENSG00000267431	RP11-104J23.2	0	0			0	0	0	0	0	0	0	0	0	0	0	0	0
ENSG00000267432	RP11-559N14.5	0	0	0	0	0	0	0	0	0	0	0	0	0	0	0	0	0
ENSG00000267460	CTB-186H2.1	0	0					0	0	0	0	0	0	0	0	0	0	0
ENSG00000267463	UBE2V2P2	0	0	0	0			0	0	0	0	0	0	0	0	0	0	0
ENSG00000267479	CTC-268N12.3	0	0					0	0	0	0	0	0	0	0	0	0	0
ENSG00000267488	AC131056.3	0	0					0	0	0	0	0	0	0	0	0	0	0
ENSG00000267491	CTD-2373H9.5	0	0	0	0			0	0	0	0	0	0	0	0	0	0	0
ENSG00000267499	CTD-3194G12.1	0	0					0	0	0	0	0	0	0	0	0	0	0
ENSG00000267559	RP11-383M4.6	0	0	0	0	0	0	0	0	0	0	0	0	0	0	0	0	0
ENSG00000267562	CTC-421K24.1	0	0					0	0	0	0	0	0	0	0	0	0	0
ENSG00000267566	RP11-104J23.1	0	0			0	0	0	0	0	0	0	0	0	0	0	0	0
ENSG00000267578	AC015849.12	0	0					0	0	0	0	0	0	0	0	0	0	0
ENSG00000267592	CTC-507E2.2	0	0					0	0	0	0	0	0	0	0	0	0	0
ENSG00000267596	CCL15	0	0					0	0	0	0	0	0	0	0	0	0	0
ENSG00000267601	RP11-323N12.5	0	0	0	0	0	0	0	0	0	0	0	0	0	0	0	0	0
ENSG00000267613	RP11-378E13.4	0	0			0	0	0	0	0	0	0	0	0	0	0	0	0
ENSG00000267624	RP11-219G17.6	0	0	0	0	0	0	0	0	0	0	0	0	0	0	0	0	0
ENSG00000267657	CTB-186H2.2	0	0					0	0	0	0	0	0	0	0	0	0	0
ENSG00000267676	THA1P	0	0	0	0			0	0	0	0	0	0	0	0	0	0	0
ENSG00000267679	EIF5AP2	0	0	0	0			0	0	0	0	0	0	0	0	0	0	0
ENSG00000267737	AC061992.2	0	0	0	0			0	0	0	0	0	0	0	0	0	0	0
ENSG00000267770	RP11-559N14.6	0	0	0	0	0	0	0	0	0	0	0	0	0	0	0	0	0
ENSG00000267785	CTD-3194G12.2	0	0					0	0	0	0	0	0	0	0	0	0	0
ENSG00000267798	RP11-333J10.3	0	0			0	0	0	0	0	0	0	0	0	0	0	0	0
ENSG00000268310	AC087645.1	0	0	0	0			0	0	0	0	0	0	0	0	0	0	0
ENSG00000268470	DNAH17-AS1	0	0	0	0			0	0	0	0	0	0	0	0	0	0	0
ENSG00000268965	AC061992.1	0	0	0	0			0	0	0	0	0	0	0	0	0	0	0
ENSG00000269279	AL136376.1	0	0	0	0			0	0	0	0	0	0	0	0	0	0	0
ENSG00000270352	RP11-111N20.4	0	0	0	0	0	0	0	0	0	0	0	0	0	0	0	0	0
ENSG00000270421	RP11-351O1.4	0	0	0	0	0	0	0	0	0	0	0	0	0	0	0	0	0
ENSG00000270661	RP1-142L7.9	0	0			0	0	0	0	0	0	0	0	0	0	0	0	0
ENSG00000270719	RP11-134N8.2	0	0	0	0	0	0	0	0	0	0	0	0	0	0	0	0	0
ENSG00000270764	CTB-152G17.5	0	0					0	0	0	0	0	0	0	0	0	0	0
ENSG00000270934	RP11-346C16.6	0	0			0	0	0	0	0	0	0	0	0	0	0	0	0
ENSG00000271208	RP1-142L7.8	0	0			0	0	0	0	0	0	0	0	0	0	0	0	0
ENSG00000271427	RP11-188D8.1	0	0	0	0	0	0	0	0	0	0	0	0	0	0	0	0	0
ENSG00000271482	CTB-152G17.4	0	0					0	0	0	0	0	0	0	0	0	0	0
ENSG00000271607	RP3-418A9.3	0	0					0	0	0	0	0	0	0	0	0	0	0
ENSG00000271789	RP5-1112D6.7	0	0					0	0	0	0	0	0	0	0	0	0	0
ENSG00000272191	RP11-445F12.2	0	0			0	0	0	0	0	0	0	0	0	0	0	0	0
ENSG00000272356	RP5-1112D6.8	0	0					0	0	0	0	0	0	0	0	0	0	0
ENSG00000272604	RP11-251G23.5	0	1			0	0	0	0	0	1	1	0	0	0	1	0	1
ENSG00000272715	RP4-753F5.1	0	0	0	0	0	0	0	0	0	0	0	0	0	0	0	0	0
ENSG00000272767	JMJD1C-AS1	0	0	0	0			0	0	0	0	0	0	0	0	0	0	0
ENSG00000272918	CTB-152G17.6	0	0					0	0	0	0	0	0	0	0	0	0	0
ENSG00000273079	GRIN2B	0	0	1	1	0	1	0	0	1	2	3	0	0	1	2	0	3
ENSG00000273320	RP11-22N19.2	0	0			0	0	0	0	0	0	0	0	0	0	0	0	0

### Sheet: potential
Table S6: Scoring of potential effector genes, which show at least one line of evidence for type 2 diabetes (T2D) and one for schizophrenia (SCZ).
ID	Gene	DEG		KO mice		OMIM		QTL		Score		Score	HC		Final score		Missense	Final score
		T2D	SCZ	T2D	SCZ	T2D	SCZ	T2D	SCZ	T2D	SCZ		T2D	SCZ	T2D	SCZ
ENSG00000005483	KMT2E	0	0	1	0	0	1	0	1	1	2	3	0	1	1	2	0	3
ENSG00000005955	GGNBP2	0	1	0	0			1	0	1	1	2	0	0	1	1	0	2
ENSG00000010810	FYN	0	0	1	1			0	0	1	1	2	0	0	1	1	0	2
ENSG00000055483	USP36	0	0	1	0			0	1	1	1	2	0	0	1	1	0	2
ENSG00000075035	WSCD2	1	0	0	1			0	0	1	1	2	1	0	1	1	1	3
ENSG00000076555	ACACB	0	0	1	1			0	0	1	1	2	0	0	1	1	0	2
ENSG00000091127	PUS7	1	0	1	0	0	1	0	0	2	1	3	0	1	2	1	0	3
ENSG00000100852	ARHGAP5	0	0	1	1			0	0	1	1	2	0	0	1	1	0	2
ENSG00000105835	NAMPT	0	0	1	1			0	0	1	1	2	0	0	1	1	0	2
ENSG00000108272	DHRS11	0	1					1	0	1	1	2	0	0	1	1	0	2
ENSG00000108278	ZNHIT3	0	0			0	1	1	1	1	2	3	0	0	1	2	0	3
ENSG00000110851	PRDM4	0	0	1	1			0	0	1	1	2	0	0	1	1	0	2
ENSG00000112394	SLC16A10	0	1	1	0			0	0	1	1	2	0	0	1	1	0	2
ENSG00000112769	LAMA4	1	1	1	1	0	0	0	0	2	2	4	0	0	2	2	0	4
ENSG00000116824	CD2	0	0	1	1			0	0	1	1	2	0	0	1	1	0	2
ENSG00000122877	EGR2	0	1	1	1	0	1	0	0	1	3	4	0	0	1	3	0	4
ENSG00000132139	GAS2L2	0	0	1	1			0	0	1	1	2	0	0	1	1	0	2
ENSG00000132142	ACACA	0	1	1	0	0	1	0	0	1	2	3	0	0	1	2	0	3
ENSG00000134247	PTGFRN	0	0	0	1			1	0	1	1	2	0	0	1	1	0	2
ENSG00000135093	USP30	0	0	1	1			0	0	1	1	2	0	0	1	1	0	2
ENSG00000141140	MYO19	0	0					1	1	1	1	2	0	0	1	1	0	2
ENSG00000151320	AKAP6	0	0	1	1			0	0	1	1	2	0	1	1	1	0	2
ENSG00000151322	NPAS3	0	1	1	1			0	0	1	2	3	0	0	1	2	0	3
ENSG00000153989	NUS1	0	1	1	1	0	1	1	1	2	4	6	0	0	2	4	0	6
ENSG00000163399	ATP1A1	0	0	1	1	0	1	0	0	1	2	3	0	0	1	2	0	3
ENSG00000167900	TK1	0	1	1	1			0	0	1	2	3	0	0	1	2	0	3
ENSG00000171302	CANT1	0	0	0	1	1	1	0	0	1	2	3	0	0	1	2	0	3
ENSG00000173894	CBX2	0	0	1	1			0	0	1	1	2	0	0	1	1	0	2
ENSG00000173918	C1QTNF1	1	0	1	1			0	0	2	1	3	0	0	2	1	0	3
ENSG00000183077	AFMID	0	0	1	1			0	0	1	1	2	0	0	1	1	0	2
ENSG00000183160	TMEM119	1	1	1	0			0	0	2	1	3	0	0	2	1	0	3
ENSG00000184557	SOCS3	0	1	1	0			0	0	1	1	2	0	0	1	1	0	2
ENSG00000196505	GDAP2	0	0	1	0	0	1	0	0	1	1	2	0	0	1	1	0	2
ENSG00000196781	TLE1	0	1	0	0			0	0	0	1	1	1	0	1	1	0	2
ENSG00000205020	CCL4L1	0	1					1	0	1	1	2	0	0	1	1	0	2
ENSG00000238457	RNU7-169P	0	0	0	0	1	1	0	0	1	1	2	0	0	1	1	0	2
ENSG00000273079	GRIN2B	0	0	1	1	0	1	0	0	1	2	3	0	0	1	2	0	3

### Sheet: likely
Table S6: Scoring of likely effector genes, a subset of the potential effector genes showing a total score of at least 3.
ID	Gene	DEG		KO mice		OMIM		QTL		Score		Score	HC		Final score		Missense	Final score
		T2D	SCZ	T2D	SCZ	T2D	SCZ	T2D	SCZ	T2D	SCZ		T2D	SCZ	T2D	SCZ
ENSG00000005483	KMT2E	0	0	1	0	0	1	0	1	1	2	3	0	1	1	2	0	3
ENSG00000075035	WSCD2	1	0	0	1			0	0	1	1	2	1	0	1	1	1	3
ENSG00000091127	PUS7	1	0	1	0	0	1	0	0	2	1	3	0	1	2	1	0	3
ENSG00000108278	ZNHIT3	0	0			0	1	1	1	1	2	3	0	0	1	2	0	3
ENSG00000112769	LAMA4	1	1	1	1	0	0	0	0	2	2	4	0	0	2	2	0	4
ENSG00000122877	EGR2	0	1	1	1	0	1	0	0	1	3	4	0	0	1	3	0	4
ENSG00000132142	ACACA	0	1	1	0	0	1	0	0	1	2	3	0	0	1	2	0	3
ENSG00000151322	NPAS3	0	1	1	1			0	0	1	2	3	0	0	1	2	0	3
ENSG00000153989	NUS1	0	1	1	1	0	1	1	1	2	4	6	0	0	2	4	0	6
ENSG00000163399	ATP1A1	0	0	1	1	0	1	0	0	1	2	3	0	0	1	2	0	3
ENSG00000167900	TK1	0	1	1	1			0	0	1	2	3	0	0	1	2	0	3
ENSG00000171302	CANT1	0	0	0	1	1	1	0	0	1	2	3	0	0	1	2	0	3
ENSG00000173918	C1QTNF1	1	0	1	1			0	0	2	1	3	0	0	2	1	0	3
ENSG00000183160	TMEM119	1	1	1	0			0	0	2	1	3	0	0	2	1	0	3
ENSG00000273079	GRIN2B	0	0	1	1	0	1	0	0	1	2	3	0	0	1	2	0	3

### Sheet: high_confidence
Table S6: Scoring of high-confidence effector genes, a subset of the likely effector genes showing a total score of at least 4.
ID	Gene	DEG		KO mice		OMIM		QTL		Score		Score	HC		Final score		Missense	Final score
		T2D	SCZ	T2D	SCZ	T2D	SCZ	T2D	SCZ	T2D	SCZ		T2D	SCZ	T2D	SCZ
ENSG00000112769	LAMA4	1	1	1	1	0	0	0	0	2	2	4	0	0	2	2	0	4
ENSG00000122877	EGR2	0	1	1	1	0	1	0	0	1	3	4	0	0	1	3	0	4
ENSG00000153989	NUS1	0	1	1	1	0	1	1	1	2	4	6	0	0	2	4	0	6
