## Supplemental table 7 for "Genomic insights into the comorbidity between type 2 diabetes and schizophrenia"

### Sheet: geneexp_MR
Table S7A: Causal inference analysis between expression of high confidence effector genes in disease-relevant tissues and type 2 diabetes (T2D) or schizophrenia (SCZ) using Mendelian randomization.
nsnp = number of SNPs, se= standard error, pval = p-value, OR = odds ratio, lci95 = lower bound of 95% confidence interval, uci95 = upper bound of 95% confidence interval, p.adj.fdr = adjusted p-value
Significant results after multiple testing correction with an F-stat > 10 are highlighted in blue.
exposure	outcome	method	nsnp	beta	se	pval	OR	OR_lci95	OR_uci95	SNP	Fstat	p.adj.fdr
cortex_eur.eqtl_NUS1	SCZ_multiancestry	Wald ratio	1	0.201365	0.0591793	0.000667407	1.22307	1.08912	1.37349	rs1850624	18.2442	0.0021357
cortex_eur.eqtl_LAMA4	SCZ_multiancestry	Wald ratio	1	-0.0344092	0.0698084	0.622076	0.966176	0.842625	1.10784		14.8616	0.737275
cortex_eur.eqtl_EGR2	SCZ_multiancestry	Wald ratio	1	0.192297	0.053573	0.000331398	1.21203	1.09122	1.34622	rs2297488	22.1643	0.0011783
cortex_afr.eqtl_NUS1	SCZ_multiancestry	Wald ratio	1	-0.0871931	0.0215446	5.18585e-05	0.9165	0.878604	0.95603	rs4443534	9.12803	0.000237068
cortex_afr.eqtl_LAMA4	SCZ_multiancestry	Wald ratio	1	-0.100781	0.0472283	0.0328497	0.904131	0.824195	0.99182	rs17073600	7.66193	0.0618347
cerebellum.eqtl_NUS1	SCZ_multiancestry	Wald ratio	1	0.0516862	0.015373	0.000773386	1.05305	1.02179	1.08526	rs2498588	51.3387	0.00224985
islets.eqtl_NUS1	SCZ_multiancestry	Wald ratio	1	0.186729	0.0386945	1.39487e-06	1.2053	1.11727	1.30027	rs80196932	98.8883	8.92717e-06
Excitatory.neurons.sc_eqtl_NUS1	SCZ_multiancestry	Wald ratio	1	0.983432	0.229398	1.81096e-05	2.67362	1.70542	4.19148	rs1827327	0.444059	9.65847e-05
Excitatory.neurons.sc_eqtl_LAMA4	SCZ_multiancestry	Wald ratio	1	0.903117	0.183699	8.81973e-07	2.46728	1.72128	3.5366	rs55812705	0.886267	7.05579e-06
Inhibitory.neurons.sc_eqtl_NUS1	SCZ_multiancestry	Wald ratio	1	0.423885	0.25709	0.0991919	1.52789	0.923107	2.52889	rs654128	0.12171	0.176341
Microglia.sc_eqtl_NUS1	SCZ_multiancestry	Wald ratio	1	0.252459	0.242934	0.298706	1.28719	0.799563	2.0722	rs2356498	0.19723	0.415591
cortex_eur.eqtl_NUS1	T2D_multiancestry	Wald ratio	1	-0.0830048	0.0384281	0.0307727	0.920347	0.853573	0.992344	rs1850624	18.2442	0.0615453
cortex_eur.eqtl_LAMA4	T2D_multiancestry	Wald ratio	1	-0.0567775	0.0456081	0.213169	0.944804	0.864011	1.03315		14.8616	0.324829
cortex_eur.eqtl_EGR2	T2D_multiancestry	Wald ratio	1	0.0187905	0.0339829	0.580304	1.01897	0.953309	1.08915	rs2297488	22.1643	0.71422
cerebellum.eqtl_NUS1	T2D_multiancestry	Wald ratio	1	-0.0472637	0.00948545	6.26841e-07	0.953836	0.936266	0.971735	rs2498588	51.3387	6.68631e-06
islets.eqtl_NUS1	T2D_multiancestry	Wald ratio	1	-0.155905	0.0244188	1.71829e-10	0.855641	0.815653	0.897588	rs80196932	98.8883	5.49852e-09
Excitatory.neurons.sc_eqtl_NUS1	T2D_multiancestry	Wald ratio	1	-0.759388	0.150295	4.35764e-07	0.467953	0.348552	0.628255	rs1827327	0.444059	6.68631e-06
Excitatory.neurons.sc_eqtl_LAMA4	T2D_multiancestry	Wald ratio	1	-0.482209	0.132033	0.00026003	0.617418	0.47664	0.799776	rs55812705	0.886267	0.00104012
Inhibitory.neurons.sc_eqtl_NUS1	T2D_multiancestry	Wald ratio	1	-0.467857	0.189922	0.0137621	0.626343	0.431666	0.908819	rs654128	0.12171	0.0314562
Microglia.sc_eqtl_NUS1	T2D_multiancestry	Wald ratio	1	0.397528	0.157749	0.0117355	1.48814	1.09236	2.02732	rs2356498	0.19723	0.0288873
cortex_afr.eqtl_NUS1	T2D_multiancestry	Wald ratio	1	0.114128	0.0519282	0.0279632	1.1209	1.01243	1.24099	rs9689763	21.5197	0.0596548
cortex_afr.eqtl_LAMA4	T2D_multiancestry	Wald ratio	1	0.00962614	0.0258703	0.709824	1.00967	0.959753	1.06219	rs17073600	7.66193	0.799592
Liver.eqtl_LAMA4	T2D_multiancestry	Wald ratio	1	0.0240261	0.0308906	0.4367	1.02432	0.964139	1.08825	6:112240428_a_g	21.1758	0.558976
Adipose_Subcutaneous.eqtl_LAMA4	T2D_multiancestry	Wald ratio	1	-0.0244388	0.0274936	0.374063	0.975857	0.924663	1.02989	6:112517281_a_c	63.776	0.49875
Adipose_Subcutaneous.sqtl_LAMA4	T2D_multiancestry	Wald ratio	1	0.0043408	0.018966	0.818967	1.00435	0.967701	1.04239	6:112465118_a_g	39.5261	0.845386
Adipose_Visceral_Omentum.sqtl_LAMA4	T2D_multiancestry	Wald ratio	1	-0.0193024	0.00668159	0.00386606	0.980883	0.968121	0.993813	6:112471118_g_t	157.135	0.0103095
Liver.eqtl_LAMA4	SCZ_multiancestry	Wald ratio	1	0.0820567	0.0527715	0.11996	1.08552	0.978851	1.20381	6:112240428_a_g	21.1758	0.202038
Adipose_Subcutaneous.eqtl_LAMA4	SCZ_multiancestry	Wald ratio	1	0.045315	0.0402222	0.259904	1.04636	0.967035	1.13219	6:112517281_a_c	63.776	0.378043
Adipose_Subcutaneous.sqtl_LAMA4	SCZ_multiancestry	Wald ratio	1	-0.00133697	0.0279147	0.9618	0.998664	0.945492	1.05483	6:112465118_a_g	39.5261	0.9618
Adipose_Visceral_Omentum.eqtl_NUS1	SCZ_multiancestry	Wald ratio	1	0.0101882	0.0319234	0.749617	1.01024	0.948967	1.07547	6:112652343_c_g	17.7547	0.799592
Adipose_Visceral_Omentum.eqtl_LAMA4	SCZ_multiancestry	Wald ratio	1	-0.0179297	0.0561805	0.749617	0.98223	0.879815	1.09657	6:112652343_c_g	23.0145	0.799592
Adipose_Visceral_Omentum.sqtl_LAMA4	SCZ_multiancestry	Wald ratio	1	-0.0124956	0.0100224	0.212482	0.987582	0.968372	1.00717	6:112471118_g_t	157.135	0.324829

### Sheet: geneexp_MR_european
Table S7B: European-descent only sensitivity analysis of causal inference analysis between expression of high confidence effector genes in disease-relevant tissues and type 2 diabetes (T2D) or schizophrenia (SCZ) using Mendelian randomization.
nsnp = number of SNPs, se= standard error, pval = p-value, OR = odds ratio, lci95 = lower bound of 95% confidence interval, uci95 = upper bound of 95% confidence interval, p.adj.fdr = adjusted p-value
Significant results after multiple testing correction are highlighted in blue.
exposure	outcome	method	nsnp	beta	se	pval	OR	OR_lci95	OR_uci95	SNP	Fstat	p.adj.fdr
cortex_eur.eqtl_NUS1	SCZ_european	Wald ratio	1	0.236713	0.0691706	0.000621249	1.26708	1.10643	1.45105	rs1850624	18.2442	0.0026625
cortex_eur.eqtl_LAMA4	SCZ_european	Wald ratio	1	-0.0074492	0.0809777	0.926705	0.992578	0.846906	1.16331		14.8616	0.941241
cortex_eur.eqtl_EGR2	SCZ_european	Wald ratio	1	0.168331	0.0679657	0.01326	1.18333	1.03574	1.35194	rs2297488	22.1643	0.0361635
cerebellum.eqtl_NUS1	SCZ_european	Wald ratio	1	0.0695062	0.0191344	0.000280667	1.07198	1.03252	1.11295	rs2498588	51.3387	0.00140333
islets.eqtl_NUS1	SCZ_european	Wald ratio	1	0.176202	0.0447052	8.09993e-05	1.19268	1.09262	1.3019	rs80196932	98.8883	0.000485996
Excitatory.neurons.sc_eqtl_NUS1	SCZ_european	Wald ratio	1	0.86219	0.255766	0.000748923	2.36834	1.4346	3.90982	rs1827327	0.444059	0.00280846
Excitatory.neurons.sc_eqtl_LAMA4	SCZ_european	Wald ratio	1	0.94911	0.189439	5.44017e-07	2.58341	1.78213	3.74496	rs55812705	0.886267	1.63205e-05
Inhibitory.neurons.sc_eqtl_NUS1	SCZ_european	Wald ratio	1	0.537313	0.277935	0.0532073	1.7114	0.992589	2.95077	rs654128	0.12171	0.114016
Microglia.sc_eqtl_NUS1	SCZ_european	Wald ratio	1	0.343867	0.277638	0.215515	1.41039	0.818482	2.43036	rs2356498	0.19723	0.340286
cortex_eur.eqtl_NUS1	T2D_european	Wald ratio	1	-0.10145	0.0514937	0.0488213	0.903526	0.816786	0.999478	rs1850624	18.2442	0.112664
cortex_eur.eqtl_LAMA4	T2D_european	Wald ratio	1	-0.0977317	0.0605006	0.106227	0.906892	0.805483	1.02107		14.8616	0.212455
cortex_eur.eqtl_EGR2	T2D_european	Wald ratio	1	0.0267865	0.0499748	0.591959	1.02715	0.931309	1.13285	rs2297488	22.1643	0.71035
cerebellum.eqtl_NUS1	T2D_european	Wald ratio	1	-0.0685242	0.0143917	1.92289e-06	0.933771	0.907799	0.960485	rs2498588	51.3387	1.92289e-05
islets.eqtl_NUS1	T2D_european	Wald ratio	1	-0.160413	0.033435	1.60456e-06	0.851792	0.797762	0.909482	rs80196932	98.8883	1.92289e-05
Excitatory.neurons.sc_eqtl_NUS1	T2D_european	Wald ratio	1	-0.606455	0.18721	0.00119766	0.54528	0.377801	0.787003	rs1827327	0.444059	0.0039922
Excitatory.neurons.sc_eqtl_LAMA4	T2D_european	Wald ratio	1	-0.654426	0.141601	3.80752e-06	0.51974	0.393779	0.685993	rs55812705	0.886267	2.85564e-05
Inhibitory.neurons.sc_eqtl_NUS1	T2D_european	Wald ratio	1	-0.433115	0.210767	0.0398843	0.648486	0.429034	0.980188	rs654128	0.12171	0.0997108
Microglia.sc_eqtl_NUS1	T2D_european	Wald ratio	1	0.536347	0.205074	0.0089127	1.70975	1.14385	2.55561	rs2356498	0.19723	0.0267381
Liver.eqtl_LAMA4	SCZ_european	Wald ratio	1	0.0820567	0.0527715	0.11996	1.08552	0.978851	1.20381	6:112240428_a_g	21.1758	0.224925
Adipose_Subcutaneous.eqtl_LAMA4	SCZ_european	Wald ratio	1	0.0514174	0.0453136	0.256501	1.05276	0.963293	1.15054	6:112517281_a_c	63.776	0.384751
Adipose_Subcutaneous.sqtl_LAMA4	SCZ_european	Wald ratio	1	0.00360314	0.0285157	0.89945	1.00361	0.949056	1.0613	6:112465118_a_g	39.5261	0.941241
Adipose_Visceral_Omentum.eqtl_NUS1	SCZ_european	Wald ratio	1	0.00245651	0.0333267	0.941241	1.00246	0.939071	1.07013	6:112652343_c_g	17.7547	0.941241
Adipose_Visceral_Omentum.eqtl_LAMA4	SCZ_european	Wald ratio	1	-0.00432309	0.0586499	0.941241	0.995686	0.887562	1.11698	6:112652343_c_g	23.0145	0.941241
Adipose_Visceral_Omentum.sqtl_LAMA4	SCZ_european	Wald ratio	1	-0.011503	0.0121258	0.342805	0.988563	0.965345	1.01234	6:112471118_g_t	157.135	0.489721
Liver.eqtl_LAMA4	T2D_european	Wald ratio	1	0.0194139	0.0304616	0.523914	1.0196	0.96051	1.08233	6:112240428_a_g	21.1758	0.654892
Adipose_Subcutaneous.eqtl_LAMA4	T2D_european	Wald ratio	1	-0.0427679	0.0330942	0.196251	0.958134	0.897957	1.02234	6:112517281_a_c	63.776	0.327084
Adipose_Subcutaneous.sqtl_LAMA4	T2D_european	Wald ratio	1	0.0018031	0.0195002	0.926328	1.0018	0.964238	1.04084	6:112465118_a_g	39.5261	0.941241
Adipose_Visceral_Omentum.eqtl_NUS1	T2D_european	Wald ratio	1	-0.0154355	0.0242057	0.523681	0.984683	0.939057	1.03253	6:112652343_c_g	17.7547	0.654892
Adipose_Visceral_Omentum.eqtl_LAMA4	T2D_european	Wald ratio	1	0.0271642	0.0425984	0.523681	1.02754	0.945228	1.11701	6:112652343_c_g	23.0145	0.654892
Adipose_Visceral_Omentum.sqtl_LAMA4	T2D_european	Wald ratio	1	-0.012992	0.00903252	0.150333	0.987092	0.969771	1.00472	6:112471118_g_t	157.135	0.265294
