## Supplemental table 8 for "Genomic insights into the comorbidity between type 2 diabetes and schizophrenia"

### Sheet: consensus_likely_level5
Table S8: Gene set enrichment analysis on the likely effector genes using the Gene Ontology human networks via ConsensusPathDB.
p-value	q-value	term_goid	term_category	term_level	term_name	members_input_overlap	members_input_overlap_geneids	size	effective_size
2.42871e-05	0.00155437	GO:0042592	b	3	homeostatic process	31; 476; 2904; 3910; 338773; 114897; 116150; 55904	LAMA4; KMT2E; C1QTNF1; GRIN2B; TMEM119; ATP1A1; ACACA; NUS1	1870	1870
0.000444287	0.0350987	GO:0032365	b	4	intracellular lipid transport	31; 116150	ACACA; NUS1	41	41
0.000532305	0.0170338	GO:0019222	b	3	regulation of metabolic process	31; 476; 1959; 2904; 3910; 9326; 338773; 114897; 116150; 55904; 64067; 54517	ZNHIT3; ACACA; KMT2E; PUS7; EGR2; C1QTNF1; NPAS3; GRIN2B; TMEM119; ATP1A1; LAMA4; NUS1	6911	6903
0.000653496	0.0294073	GO:0051259	b	5	protein complex oligomerization	31; 2904; 7083	GRIN2B; ACACA; TK1	229	229
0.00101534	0.0216606	GO:0051239	b	3	regulation of multicellular organismal process	476; 1959; 3910; 338773; 114897; 116150; 55904; 54517	LAMA4; KMT2E; PUS7; EGR2; C1QTNF1; TMEM119; ATP1A1; NUS1	3158	3155
0.00105596	0.0422386	GO:0065008	b	2	regulation of biological quality	31; 476; 1959; 2904; 3910; 338773; 114897; 116150; 55904	ACACA; KMT2E; EGR2; C1QTNF1; GRIN2B; TMEM119; ATP1A1; LAMA4; NUS1	4060	4060
0.00136255	0.0534841	GO:0048878	b	4	chemical homeostasis	31; 476; 2904; 114897; 116150	GRIN2B; C1QTNF1; ACACA; ATP1A1; NUS1	1165	1165
0.00148223	0.0148223	GO:0046872	m	4	metal ion binding	31; 476; 1959; 2904; 7083; 9326; 116150; 55904; 124583	ZNHIT3; ACACA; CANT1; KMT2E; EGR2; GRIN2B; ATP1A1; TK1; NUS1	4259	4245
0.00172771	0.0293711	GO:0043169	m	3	cation binding	31; 476; 1959; 2904; 7083; 9326; 116150; 55904; 124583	ZNHIT3; ACACA; CANT1; KMT2E; EGR2; GRIN2B; ATP1A1; TK1; NUS1	4346	4332
0.00231584	0.0534841	GO:1901137	b	4	carbohydrate derivative biosynthetic process	31; 7083; 116150; 124583	NUS1; ACACA; CANT1; TK1	771	770
0.00247767	0.0557476	GO:0006869	b	5	lipid transport	31; 114897; 116150	C1QTNF1; ACACA; NUS1	364	364
0.00271502	0.0534841	GO:0009893	b	4	positive regulation of metabolic process	31; 1959; 2904; 338773; 114897; 116150; 55904; 64067	ACACA; KMT2E; EGR2; C1QTNF1; NPAS3; GRIN2B; TMEM119; NUS1	3654	3650
0.00349324	0.0555959	GO:0010876	b	3	lipid localization	31; 114897; 116150	C1QTNF1; ACACA; NUS1	411	411
0.00379643	0.0569465	GO:0032368	b	5	regulation of lipid transport	114897; 116150	C1QTNF1; NUS1	121	121
0.00522356	0.0555959	GO:0044249	b	3	cellular biosynthetic process	31; 476; 1959; 7083; 9326; 116150; 55904; 64067; 124583; 54517	ZNHIT3; ACACA; CANT1; KMT2E; PUS7; EGR2; NPAS3; ATP1A1; TK1; NUS1	6128	6122
0.00547418	0.0615354	GO:0055088	b	5	lipid homeostasis	31; 116150	ACACA; NUS1	146	146
0.00574613	0.0856521	GO:0048871	b	2	multicellular organismal homeostasis	31; 3910; 338773	LAMA4; ACACA; TMEM119	491	491
0.00582042	0.0555959	GO:1901576	b	3	organic substance biosynthetic process	31; 476; 1959; 7083; 9326; 116150; 55904; 64067; 124583; 54517	ZNHIT3; ACACA; CANT1; KMT2E; PUS7; EGR2; NPAS3; ATP1A1; TK1; NUS1	6211	6205
0.00592649	0.0534841	GO:0080090	b	4	regulation of primary metabolic process	31; 476; 1959; 2904; 9326; 338773; 114897; 55904; 64067; 54517	ZNHIT3; ACACA; KMT2E; PUS7; EGR2; C1QTNF1; NPAS3; GRIN2B; TMEM119; ATP1A1	6227	6219
0.0060808	0.0555959	GO:0048518	b	3	positive regulation of biological process	31; 476; 1959; 2904; 338773; 114897; 116150; 55904; 64067; 124583	ACACA; CANT1; KMT2E; EGR2; C1QTNF1; NPAS3; GRIN2B; TMEM119; ATP1A1; NUS1	6243	6239
0.00614779	0.0534841	GO:0046165	b	4	alcohol biosynthetic process	31; 116150	ACACA; NUS1	155	155
0.00638037	0.0534841	GO:1905952	b	4	regulation of lipid localization	114897; 116150	C1QTNF1; NUS1	158	158
0.00642391	0.0856521	GO:0009058	b	2	biosynthetic process	31; 476; 1959; 7083; 9326; 116150; 55904; 64067; 124583; 54517	ZNHIT3; ACACA; CANT1; KMT2E; PUS7; EGR2; NPAS3; ATP1A1; TK1; NUS1	6288	6282
0.00648125	0.0534841	GO:0031323	b	4	regulation of cellular metabolic process	31; 476; 1959; 2904; 9326; 338773; 114897; 55904; 64067; 54517	ZNHIT3; ACACA; KMT2E; PUS7; EGR2; C1QTNF1; NPAS3; GRIN2B; TMEM119; ATP1A1	6297	6289
0.00751768	0.0534841	GO:0051240	b	4	positive regulation of multicellular organismal process	476; 1959; 338773; 114897; 116150	EGR2; TMEM119; C1QTNF1; ATP1A1; NUS1	1722	1722
0.0076159	0.0534841	GO:0006796	b	4	phosphate-containing compound metabolic process	31; 476; 2904; 7083; 338773; 114897; 116150	ACACA; C1QTNF1; GRIN2B; TMEM119; ATP1A1; TK1; NUS1	3342	3338
0.00774527	0.0615354	GO:0031325	b	5	positive regulation of cellular metabolic process	31; 1959; 2904; 338773; 114897; 55904; 64067	ACACA; KMT2E; EGR2; C1QTNF1; NPAS3; GRIN2B; TMEM119	3352	3348
0.00785919	0.0567638	GO:0048167	b	3	regulation of synaptic plasticity	1959; 2904	EGR2; GRIN2B	176	176
0.00798241	0.0567638	GO:0006793	b	3	phosphorus metabolic process	31; 476; 2904; 7083; 338773; 114897; 116150	ACACA; C1QTNF1; GRIN2B; TMEM119; ATP1A1; TK1; NUS1	3370	3366
0.00892318	0.0615354	GO:0006694	b	5	steroid biosynthetic process	31; 476	ACACA; ATP1A1	188	188
0.00892658	0.0534841	GO:0044057	b	4	regulation of system process	476; 1959; 114897	EGR2; C1QTNF1; ATP1A1	576	576
0.0091082	0.0534841	GO:0048522	b	4	positive regulation of cellular process	31; 1959; 2904; 338773; 114897; 116150; 55904; 124583; 64067	ACACA; KMT2E; EGR2; C1QTNF1; NPAS3; GRIN2B; TMEM119; CANT1; NUS1	5443	5439
0.0094455	0.0534841	GO:1901566	b	4	organonitrogen compound biosynthetic process	31; 7083; 116150; 124583; 54517	PUS7; NUS1; ACACA; CANT1; TK1	1820	1818
0.00947819	0.0534841	GO:0030278	b	4	regulation of ossification	1959; 338773	EGR2; TMEM119	195	194
0.00957218	0.0615354	GO:0046890	b	5	regulation of lipid biosynthetic process	31; 476	ACACA; ATP1A1	195	195
