## Supplemental table 9 for "Genomic insights into the comorbidity between type 2 diabetes and schizophrenia"

### Sheet: T2D
Table S9A: List of knockout (KO) mice phenotypes and OMIM terms related to type 2 diabetes.
KO_mice	OMIM
insulin	Aicardi-Goutieres syndrome
glycemia	Desbuquois dysplasia 1
glucose	Mitchell-Riley syndrome
diabetes
pancreas
beta-cell
beta cell
beta cells
glucosuria
body weight
obesity
BMI
body mass
body fat
hyperglycemia
pancreatic
triglycerides
adipose tissue
triglyceride

### Sheet: SCZ
Table 9B: List of knockout (KO) mice phenotypes and OMIM terms related to schizophrenia.
KO_mice	KO_mice_motoric	OMIM
cerebellum	locomotor	Keutel syndrome
cerebellar	tremors	Mitochondrial complex I deficiency, nuclear type 21
cranium	hyperlocomotion	PEHO syndrome
dendrite	grip strength	Peroxisome biogenesis disorder
dendritic	limb grasping	Glycosylphosphatidylinositol biosynthesis defect 11
cranial	reflex	Acetyl-CoA carboxylase deficiency
neuromuscular	no spontaneous movement	Charcot-Marie-Tooth disease
rhombomere	abnormal tail movements	Hypomagnesemia
nervous system	aphagia	Spinocerebellar ataxia
cerebral	ataxia	Developmental and epileptic encephalopathy
action potential	dystonia	Acromesomelic dysplasia 1, Maroteaux type
nerve conduction	hemiparesis	Intellectual developmental disorder
temporal lobe	lethargy	Lissencephaly 10
neural	paralysis	O'Donnell-Luria-Rodan syndrome
neuron	tactile stimuli	Desbuquois dysplasia 1
synaptic	abnormal gait	Vertebral, cardiac, tracheoesophageal, renal, and limb defects
synapses	coordination	Aicardi-Goutieres syndrome
synapse
brain
spike wave
hippocampus
neurotransmitter
astrocytosis
myelination
retrotrapezoid nucleus morphology
craniopharyngeal ducts
anterior commissure
corpus callosum
retrosplenial region
myelin sheath
paired-pulse facilitation
eye
optic cup
mandible
nerve
eyelid
iris
cornea
mouth
lens
retina
craniofacial
vitreous body
optic disk
malocclusion
abrainttention
impulsivity
learning
failure to thrive
schizophrenia
intelligence
bipolar
cognitive
cognition
epilepsy
psychosis
psychological
anxiety
prepulse inhibition
hyperactivity
novel object
behavior
behaviour
seizures
seizure
kindling response
delusion
hallucinations
paranoia
disorganized speech
new environment
habituation
response to novelty
depression
thigmotaxis
abnormal social investigation
abnormal thermal nociception
abnormal maternal nurturing
sensory gating
sensorimotor gating
